# Lineage-informative microhaplotypes for spatio-temporal surveillance of *Plasmodium vivax* malaria parasites

**DOI:** 10.1101/2023.03.13.23287179

**Authors:** Sasha V. Siegel, Roberto Amato, Hidayat Trimarsanto, Edwin Sutanto, Mariana Kleinecke, Kathryn Murie, Georgia Whitton, Aimee R. Taylor, James A. Watson, Mallika Imwong, Ashenafi Assefa, Awab Ghulam Rahim, Nguyen Hoang Chau, Tran Tinh Hien, Justin A Green, Gavin Koh, Nicholas J. White, Nicholas Day, Dominic P. Kwiatkowski, Julian C. Rayner, Ric N. Price, Sarah Auburn

## Abstract

Challenges in understanding the origin of recurrent *Plasmodium vivax* infections constrains the surveillance of antimalarial efficacy and transmission of this neglected parasite. Recurrent infections within an individual may arise from activation of dormant liver stages (relapse), blood-stage treatment failure (recrudescence) or new inoculations (reinfection). Molecular inference of familial relatedness (identity-by-descent or IBD) based on whole genome sequence data, together with analysis of the intervals between parasitaemic episodes (“time-to-event” analysis), can help resolve the probable origin of recurrences. Whole genome sequencing of predominantly low-density *P. vivax* infections is challenging, so an accurate and scalable genotyping method to determine the origins of recurrent parasitaemia would be of significant benefit. We have developed a *P. vivax* genome-wide informatics pipeline to select specific microhaplotype panels that can capture IBD within small, amplifiable segments of the genome. Using a global set of 615 *P. vivax* genomes, we derived a panel of 100 microhaplotypes, each comprising 3-10 high frequency SNPs within <200 bp sequence windows. This panel exhibits high diversity in regions of the Asia-Pacific, Latin America and the horn of Africa (median *H*_E_ = 0.70-0.81) and it captured 89% (273/307) of the polyclonal infections detected with genome-wide datasets. Using data simulations, we demonstrate lower error in estimating pairwise IBD using microhaplotypes, relative to traditional biallelic SNP barcodes. Our panel exhibited high accuracy in predicting the country of origin (median Matthew’s correlation coefficient >0.9 in 90% countries tested) and it also captured local infection outbreak and bottlenecking events. The informatics pipeline is available open-source and yields microhaplotypes that can be readily transferred to high-throughput amplicon sequencing assays for surveillance in malaria-endemic regions.
