## Supplemental Table 1 for "Lineage-informative microhaplotypes for spatio-temporal surveillance of *Plasmodium vivax* malaria parasites"

### Sheet: Pv_mhap_Supp_Table1
Sample	Country	Year	ENA	% callable	analysis_sub_population	analysis_population	fws
Brazil32	Brazil	2011	SRR1564647,SRR1568192	66.54	unassigned	SAM	0.995024
Brazil_Belem	Brazil	1980	SRR575087	85.71	unassigned	SAM	0.999184
Brazil_I	Brazil	1994	SRR332567,SRR332568,SRR332569,SRR332570,SRR332571,SRR332572,SRR332573,SRR340133,SRR340134	88.15	unassigned	SAM	0.998294
Colombia_30101099036	Colombia	2013	SRR1565123,SRR1573226	80.48	unassigned	SAM	0.999121
Colombia_30101099038	Colombia	2013	SRR1562524,SRR1565075	81.27	unassigned	SAM	0.999193
Colombia_30101099040	Colombia	2013	SRR1564988,SRR1568221	79.66	unassigned	SAM	0.998852
Colombia_30102100437	Colombia	2013	SRR1564962,SRR1568171	81.36	Colombia: Cordoba	SAM	0.998427
Colombia_30102100438-B	Colombia	2013	SRR1564939,SRR1568227	78.18	Colombia: Cordoba	SAM	0.996364
Colombia_30102100439	Colombia	2013	SRR1562975,SRR1565098	81.34	Colombia: Cordoba	SAM	0.999151
Colombia_30102100440	Colombia	2013	SRR1565099,SRR1568230	79.46	Colombia: Cordoba	SAM	0.997111
Colombia_30102100441-B	Colombia	2013	SRR1564989,SRR1567977	79.51	Colombia: Cordoba	SAM	0.997664
Colombia_30102100443-B	Colombia	2013	SRR1562555,SRR1564990	81.92	Colombia: Cordoba	SAM	0.993278
Colombia_30102100445	Colombia	2013	SRR1565137,SRR1568207	81.22	Colombia: Cordoba	SAM	0.998921
Colombia_30102100446	Colombia	2013	SRR1565124,SRR1568118	79.7	Colombia: Cordoba	SAM	0.997759
Colombia_30102100448	Colombia	2013	SRR1564670,SRR1565110	81.51	Colombia: Cordoba	SAM	0.99849
Colombia_30102100449	Colombia	2013	SRR1562870,SRR1565049	80.93	Colombia: Cordoba	SAM	0.999301
Colombia_30102100485	Colombia	2013	SRR1564964,SRR1568213	78.74	Colombia: Cordoba	SAM	0.996649
Colombia_30102100486	Colombia	2013	SRR1565001,SRR1568160	84.03	Colombia: Cordoba	SAM	0.997917
Colombia_30102100487	Colombia	2013	SRR1562518,SRR1565037	86.91	Colombia: Cordoba	SAM	0.9976
Colombia_30102100488	Colombia	2013	SRR1564665,SRR1565111	79.36	Colombia: Cordoba	SAM	0.998369
Colombia_30102100489	Colombia	2013	SRR1564660,SRR1564951	81.21	Colombia: Cordoba	SAM	0.996735
Colombia_30102100490	Colombia	2013	SRR1564940,SRR1568169	84.84	Colombia: Cordoba	SAM	0.997668
Colombia_30102100492	Colombia	2013	SRR1562965,SRR1565139	69.83	Colombia: Cordoba	SAM	0.996487
Colombia_30102100493	Colombia	2013	SRR1562818,SRR1565140	78.03	Colombia: Cordoba	SAM	0.997517
Colombia_30102100504	Colombia	2013	SRR1565112,SRR1568112	80.92	Colombia: Cordoba	SAM	0.996864
Colombia_30103103280	Colombia	2013	SRR1565061,SRR1568236	79.6	unassigned	SAM	0.998622
Colombia_30103103295	Colombia	2013	SRR1562967,SRR1564991	81.26	unassigned	SAM	0.997238
Colombia_30111110020	Colombia	2013	SRR1565002,SRR1568235	81.66	unassigned	SAM	0.997383
Colombia_30111110026	Colombia	2013	SRR1565026,SRR1568128	85.89	unassigned	SAM	0.998859
IVC09-BB-0012	Cambodia	2009	SRR2315729	85.42	unassigned	ESEA	0.996233
IVC09-OM-0012	Cambodia	2009	SRR2316034	88.14	Cambodia: Oddar Meanchey	ESEA	0.996332
IVC09-OM-0015	Cambodia	2009	SRR2316036	88.15	Cambodia: Oddar Meanchey	ESEA	0.997848
IVC09-OM-0044	Cambodia	2009	SRR2316048	88.18	Cambodia: Oddar Meanchey	ESEA	0.997576
IVC09-OM-0046	Cambodia	2009	SRR2316051	88.9	Cambodia: Oddar Meanchey	ESEA	0.998114
IVC09-OM-0092	Cambodia	2009	SRR2316095	89.32	Cambodia: Oddar Meanchey	ESEA	0.984628
IVC09-OM-0099	Cambodia	2009	SRR2316101	87.01	Cambodia: Oddar Meanchey	ESEA	0.998583
IVC09-OM-0114	Cambodia	2009	SRR2316115	82.34	Cambodia: Oddar Meanchey	ESEA	0.996655
IVC09-OM-0118	Cambodia	2009	SRR2316172	87.67	Cambodia: Oddar Meanchey	ESEA	0.995908
IVC09-OM-0124	Cambodia	2009	SRR2316252	82.92	Cambodia: Oddar Meanchey	ESEA	0.997193
IVC09-OM-0146	Cambodia	2009	SRR2316531	87.07	Cambodia: Oddar Meanchey	ESEA	0.995865
IVC09-OM-0164	Cambodia	2009	SRR2316564	89.03	Cambodia: Oddar Meanchey	ESEA	0.995955
IVC09-OM-0214	Cambodia	2009	SRR2316724	88.24	Cambodia: Oddar Meanchey	ESEA	0.975892
IVC09-OM-0220	Cambodia	2009	SRR2316755	88.84	Cambodia: Oddar Meanchey	ESEA	0.995893
IVC09-OM-0236	Cambodia	2009	SRR2316807	87.76	Cambodia: Oddar Meanchey	ESEA	0.998881
IVC10-BB-0014	Cambodia	2010	SRR2315849	88.93	unassigned	ESEA	0.996737
IVC10-BB-0023	Cambodia	2010	SRR2316895	86.66	unassigned	ESEA	0.994745
IVC10-BB-0034	Cambodia	2010	SRR2317109	88.93	unassigned	ESEA	0.951967
IVC10-BB-0035	Cambodia	2010	SRR2317489	87.71	unassigned	ESEA	0.996525
IVC10-OM-0269	Cambodia	2010	SRR2316867	88.61	Cambodia: Oddar Meanchey	ESEA	0.994468
IVC10-OM-0271	Cambodia	2010	SRR2316879	87.78	Cambodia: Oddar Meanchey	ESEA	0.99685
IVC10-OM-0273	Cambodia	2010	SRR2316883	89.7	Cambodia: Oddar Meanchey	ESEA	0.995267
IVC10-OM-0275	Cambodia	2010	SRR2316887	88.97	Cambodia: Oddar Meanchey	ESEA	0.996441
IVC10-OM-0292	Cambodia	2010	SRR2316892	88.09	Cambodia: Oddar Meanchey	ESEA	0.995301
IVC10-OM-0296	Cambodia	2010	SRR2316893	88.01	Cambodia: Oddar Meanchey	ESEA	0.996166
IVC10-OM-0299	Cambodia	2010	SRR2316894	89.33	Cambodia: Oddar Meanchey	ESEA	0.99498
IVC10-OM-0305	Cambodia	2010	SRR2316924	87.69	Cambodia: Oddar Meanchey	ESEA	0.998773
IVC10-OM-0313	Cambodia	2010	SRR2316970	88.23	Cambodia: Oddar Meanchey	ESEA	0.996456
IVC10-OM-0314	Cambodia	2010	SRR2317000	87.21	Cambodia: Oddar Meanchey	ESEA	0.998369
IVC10-OM-0317	Cambodia	2010	SRR2317001	88.02	Cambodia: Oddar Meanchey	ESEA	0.999251
IVC10-OM-0325	Cambodia	2010	SRR2317171	80.23	Cambodia: Oddar Meanchey	ESEA	0.997617
IVC10-OM-0342	Cambodia	2010	SRR2317268	88.31	Cambodia: Oddar Meanchey	ESEA	0.998014
IVC11-KP-0014	Cambodia	2011	SRR2317560	88.37	unassigned	ESEA	0.997563
IVC11-KP-0034	Cambodia	2011	SRR2315988	87.55	unassigned	ESEA	0.996213
IVC12-KP-0076	Cambodia	2012	SRR2316032	83.17	unassigned	ESEA	0.962111
IndiaVII	India	2001	SRR332912,SRR332913,SRR332914,SRR332915	87.95	unassigned	WAS	0.995101
Mexico_0202	Mexico	2002	SRR1565024,SRR1568077	75.12	Mexico: Chiapas	SAM	0.998164
Mexico_11402	Mexico	2002	SRR1565013,SRR1568126	83.42	Mexico: Chiapas	SAM	0.999244
Mexico_1203	Mexico	2003	SRR1562839,SRR1564992	79.37	Mexico: Chiapas	SAM	0.971756
Mexico_12400	Mexico	2000	SRR1565014,SRR1568201	80.1	Mexico: Chiapas	SAM	0.998702
Mexico_1302	Mexico	2002	SRR1565086,SRR1568158	79.13	Mexico: Chiapas	SAM	0.99904
Mexico_13107	Mexico	2007	SRR1562526,SRR1565003	80.83	Mexico: Chiapas	SAM	0.997218
Mexico_1504	Mexico	2004	SRR1564938,SRR1568150	82.36	Mexico: Chiapas	SAM	0.993362
Mexico_15302	Mexico	2002	SRR1562968,SRR1564926	79.96	Mexico: Chiapas	SAM	0.997516
Mexico_15502	Mexico	2002	SRR1564976,SRR1568219	79.41	Mexico: Chiapas	SAM	0.997297
Mexico_1905	Mexico	2005	SRR1562840,SRR1565060	79.54	Mexico: Chiapas	SAM	0.997005
Mexico_2003	Mexico	2003	SRR1565148,SRR1568218	81.31	Mexico: Chiapas	SAM	0.997576
Mexico_2008	Mexico	2008	SRR1565114,SRR1568110	80.58	Mexico: Chiapas	SAM	0.999078
Mexico_2202	Mexico	2002	SRR1564950,SRR1568153	81.83	Mexico: Chiapas	SAM	0.997334
Mexico_3902	Mexico	2002	SRR1565012,SRR1568225	76.81	Mexico: Chiapas	SAM	0.998491
Mexico_4304	Mexico	2004	SRR1565074,SRR1568181	79.91	Mexico: Chiapas	SAM	0.996678
Mexico_5002	Mexico	2002	SRR1565038,SRR1568231	80.22	Mexico: Chiapas	SAM	0.997647
Mexico_7401	Mexico	2001	SRR1564928,SRR1568127	71.67	Mexico: Chiapas	SAM	0.998185
Mexico_8301	Mexico	2001	SRR1564965,SRR1568223	80.13	Mexico: Chiapas	SAM	0.996964
Mexico_8302	Mexico	2002	SRR1562522,SRR1564952	81.46	Mexico: Chiapas	SAM	0.997268
Nicaragua_462	Nicaragua	1972	SRR1562844,SRR1564690,SRR1564967	64.57	unassigned	SAM	0.975282
PD0167-C	Thailand	2011	ERR111727	87.52	Thailand: Tak	WSEA	0.998864
PD0168-C	Thailand	2011	ERR111721	87.1	Thailand: Tak	WSEA	0.997707
PD0169-C	Thailand	2011	ERR111728	88.67	Thailand: Tak	WSEA	0.996105
PD0171-C	Thailand	2011	ERR111713	89.46	Thailand: Tak	WSEA	0.995874
PD0172-C	Thailand	2011	ERR111719	88.83	Thailand: Tak	WSEA	0.998008
PD0175-C	Thailand	2011	ERR111714	87.82	Thailand: Tak	WSEA	0.998548
PD0177-C	Thailand	2011	ERR111725	87.54	Thailand: Tak	WSEA	0.998057
PD0178-C	Thailand	2011	ERR111718	88.87	Thailand: Tak	WSEA	0.977514
PD0179-C	Thailand	2011	ERR111715	89.59	Thailand: Tak	WSEA	0.995631
PD0181-C	Thailand	2011	ERR111722	88.31	Thailand: Tak	WSEA	0.997409
PD0594-C	Thailand	2009	ERR337599	89.16	Thailand: Tak	WSEA	0.998523
PD0597-C	Thailand	2009	ERR337608	89.48	Thailand: Tak	WSEA	0.954676
PD0598-C	Thailand	2009	ERR337610	89.33	Thailand: Tak	WSEA	0.997505
PD0600-C	Thailand	2009	ERR337616	88.87	Thailand: Tak	WSEA	0.995751
PD0601-C	Thailand	2012	ERR337619	88.94	Thailand: Tak	WSEA	0.996647
PD0602-C	Thailand	2010	ERR337622	88.54	Thailand: Tak	WSEA	0.99729
PD0604-C	Thailand	2010	ERR337628	88.03	Thailand: Tak	WSEA	0.995322
PD0606-C	Thailand	2010	ERR337600	88.88	Thailand: Tak	WSEA	0.998941
PD0607-C	Thailand	2001	ERR337603	89.89	Thailand: Tak	WSEA	0.996468
PD0608-C	Thailand	2012	ERR337606	89.14	Thailand: Tak	WSEA	0.998183
PD0610-C	Thailand	2010	ERR337611	89.22	Thailand: Tak	WSEA	0.996478
PD0615-C	Thailand	2001	ERR337626	88.84	Thailand: Tak	WSEA	0.993878
PD0617-C	Thailand	2012	ERR337597	90.01	Thailand: Tak	WSEA	0.995653
PD0618-C	Thailand	2011	ERR337601	88.58	Thailand: Tak	WSEA	0.998203
PD0619-C	Thailand	2012	ERR337604	87.71	Thailand: Tak	WSEA	0.998175
PD0620-C	Thailand	2012	ERR337607	87.89	Thailand: Tak	WSEA	0.999433
PD0624-C	Thailand	2012	ERR337618	89.63	Thailand: Tak	WSEA	0.996063
PD0647-C	Thailand	2012	ERR426015	88.04	unassigned	ESEA	0.996168
PD0675-C	Thailand	2011	ERR527352	88.8	Thailand: Tak	WSEA	0.996124
PD0676-C	Thailand	2012	ERR527353	89.3	Thailand: Tak	WSEA	0.994442
PD0678-C	Thailand	2011	ERR527355	88.77	Thailand: Tak	WSEA	0.998196
PD0681-C	Thailand	2007	ERR527370	89.1	Thailand: Tak	WSEA	0.998005
PD0682-CW	Thailand	2011	ERR713941	89.07	Thailand: Tak	WSEA	0.997888
PD0686-C	Thailand	2007	ERR527364	88.34	Thailand: Tak	WSEA	0.998188
PD0687-C	Thailand	2012	ERR527365	89.55	Thailand: Tak	WSEA	0.986605
PD0688-C	Thailand	2011	ERR527366	89.42	Thailand: Tak	WSEA	0.998487
PD0689-C	Thailand	2011	ERR527378	88.93	Thailand: Tak	WSEA	0.996191
PD0690-C	Thailand	2011	ERR527367	88.05	Thailand: Tak	WSEA	0.99681
PD0691-C	Thailand	2006	ERR527381	88.46	Thailand: Tak	WSEA	0.973443
PD0692-C	Thailand	2011	ERR527369	88.21	Thailand: Tak	WSEA	0.998359
PD0694-C	Thailand	2011	ERR527372	88.33	Thailand: Tak	WSEA	0.99834
PD0695-C	Thailand	2011	ERR527384	88.45	Thailand: Tak	WSEA	0.996359
PD0696-C	Thailand	2012	ERR527362	88.22	Thailand: Tak	WSEA	0.996462
PD0697-C	Thailand	2006	ERR527376	87.86	Thailand: Tak	WSEA	0.997186
PD0698-C	Thailand	2006	ERR527377	88.76	Thailand: Tak	WSEA	0.989228
PD0699-C	Thailand	2011	ERR527340	89.62	Thailand: Tak	WSEA	0.999233
PD0701-C	Thailand	2011	ERR527344	88.89	Thailand: Tak	WSEA	0.995853
PD0702-C	Thailand	2013	ERR527380	87.97	Thailand: Tak	WSEA	0.996006
PD0703-C	Thailand	2012	ERR527345	88.43	Thailand: Tak	WSEA	0.995769
PD0704-C	Thailand	2013	ERR527382	88.73	Thailand: Tak	WSEA	0.999
PD0705-C	Thailand	2007	ERR527348	88.49	Thailand: Tak	WSEA	0.993104
PD0706-C	Thailand	2011	ERR527383	89.46	Thailand: Tak	WSEA	0.960162
PD0707-C	Thailand	2007	ERR527385	88.45	Thailand: Tak	WSEA	0.998144
PD0708-C	Thailand	2011	ERR527375	88.87	Thailand: Tak	WSEA	0.995716
PD0709-C	Thailand	2013	ERR527338	89.43	Thailand: Tak	WSEA	0.995999
PD0711-C	Thailand	2011	ERR527341	87.73	Thailand: Tak	WSEA	0.999167
PD0712-C	Thailand	2006	ERR527343	88.22	Thailand: Tak	WSEA	0.997439
PD0714-C	Thailand	2012	ERR527368	89.13	Thailand: Tak	WSEA	0.999223
PD0715-C	Thailand	2010	ERR527346	88.62	Thailand: Tak	WSEA	0.999181
PD1519-C	Thailand	2011	ERR773745	88.73	Thailand: Tak	WSEA	0.998354
PD1521-C	Thailand	2014	ERR773747	89.65	Thailand: Tak	WSEA	0.998207
PD1522-C	Thailand	2011	ERR773748	89.39	Thailand: Tak	WSEA	0.998122
PD1526-C	Thailand	2011	ERR1475350	86.27	Thailand: Tak	WSEA	0.992289
PD1529-C	Thailand	2003	ERR1475351	89.09	Thailand: Tak	WSEA	0.996726
PD1534-C	Thailand	2003	ERR1475355	86.99	Thailand: Tak	WSEA	0.996824
PH0067-C	Cambodia	2009	ERR054080	84.25	Cambodia: Pursat	ESEA	0.996112
PH0068-C	Cambodia	2009	ERR020103	73.35	Cambodia: Pursat	ESEA	0.990811
PH0075-C	Cambodia	2009	ERR152408	67.39	Cambodia: Pursat	ESEA	0.998178
PH0086-C	Cambodia	2009	ERR216475, ERR490264, ERR484723, ERR484732	73.72	Cambodia: Pursat	ESEA	0.998689
PH0089-C	Cambodia	2009	ERR211557, ERR490261, ERR484720, ERR484729	80.95	Cambodia: Pursat	ESEA	0.997074
PH0178-C	Cambodia	2010	ERR023040	87.91	Cambodia: Pursat	ESEA	0.9965
PH0184-C	Cambodia	2010	ERR211549	87.71	Cambodia: Pursat	ESEA	0.996157
PH0190-C	Cambodia	2010	ERR027119	88.27	Cambodia: Pursat	ESEA	0.996004
PH0312-C	Cambodia	2010	ERR216477	88.25	Cambodia: Pursat	ESEA	0.995419
PH1078-C	Cambodia	2012	ERR337538, ERR490269	86.88	Cambodia: Pursat	ESEA	0.979279
PH1109-C	Cambodia	2012	ERR386536	88.55	Cambodia: Pursat	ESEA	0.994936
PH1111-C	Cambodia	2012	ERR386532, ERR490265, ERR586226	79.12	Cambodia: Pursat	ESEA	0.999331
PH1112-C	Cambodia	2012	ERR386537, ERR490270	87.14	Cambodia: Pursat	ESEA	0.998262
PH1115-C	Cambodia	2012	ERR386539, ERR490271	83.52	Cambodia: Pursat	ESEA	0.996231
PH1121-C	Cambodia	2012	ERR386535, ERR490268	83.52	Cambodia: Pursat	ESEA	0.997072
PH1124-C	Cambodia	2012	ERR386541	88.19	Cambodia: Pursat	ESEA	0.998943
PH1125-C	Cambodia	2012	ERR386542, ERR490272	87.92	Cambodia: Pursat	ESEA	0.997606
PH1131-C	Cambodia	2012	ERR386544, ERR490274	70.86	Cambodia: Pursat	ESEA	0.99591
PH1132-C	Cambodia	2012	ERR386545, ERR490278	62.2	Cambodia: Pursat	ESEA	0.957629
PH1135-C	Cambodia	2012	ERR386547, ERR490263, ERR484722, ERR484731	64.12	Cambodia: Pursat	ESEA	0.996404
PJ0004-C	Indonesia	2010	ERR034096	95.29	Indonesia: Papua	OCE	0.99949
PJ0012-Cx	Indonesia	2011	NaN	85.93	Indonesia: Papua	OCE	0.99851
PJ0020-CW	Indonesia	2011	NaN	78.5	Indonesia: Papua	OCE	0.963378
PJ0021-CW	Indonesia	2011	NaN	88.11	Indonesia: Papua	OCE	0.996408
PJ0022-CW	Indonesia	2011	NaN	87.89	Indonesia: Papua	OCE	0.992995
PJ0025-C	Indonesia	2011	nan, nan	85.19	Indonesia: Papua	OCE	0.996377
PJ0026-CW	Indonesia	2011	NaN	82.73	Indonesia: Papua	OCE	0.999079
PJ0027-C	Indonesia	2011	nan, nan	77	Indonesia: Papua	OCE	0.997235
PJ0030-C	Indonesia	2011	NaN	87.57	Indonesia: Papua	OCE	0.999262
PJ0032-C	Indonesia	2011	NaN	87.48	Indonesia: Papua	OCE	0.996083
PJ0035-C	Indonesia	2011	NaN	87.84	Indonesia: Papua	OCE	0.999016
PJ0037-C	Indonesia	2011	NaN	88.07	Indonesia: Papua	OCE	0.996657
PJ0038-CW	Indonesia	2011	NaN	88.82	Indonesia: Papua	OCE	0.996741
PJ0042-C	Indonesia	2011	NaN	86.8	Indonesia: Papua	OCE	0.997589
PJ0043-C	Indonesia	2011	NaN	88.49	Indonesia: Papua	OCE	0.996388
PJ0046-C	Indonesia	2011	ERR662600	88.99	Indonesia: Papua	OCE	0.997019
PJ0049-C	Indonesia	2011	NaN	89.11	Indonesia: Papua	OCE	0.995143
PJ0055-C	Indonesia	2011	NaN	87.93	Indonesia: Papua	OCE	0.995471
PJ0056-CW	Indonesia	2011	NaN	87.01	Indonesia: Papua	OCE	0.998283
PJ0058-CW	Indonesia	2012	NaN	89.2	Indonesia: Papua	OCE	0.998442
PJ0060-C	Indonesia	2012	nan, nan	79.93	Indonesia: Papua	OCE	0.95141
PJ0061-CW	Indonesia	2012	NaN	71.09	Indonesia: Papua	OCE	0.997362
PJ0069-Cx	Indonesia	2012	NaN	86.73	Indonesia: Papua	OCE	0.997907
PJ0071-C	Indonesia	2012	NaN	88.71	Indonesia: Papua	OCE	0.99903
PJ0072-C	Indonesia	2012	NaN	88.98	Indonesia: Papua	OCE	0.9511
PJ0074-C	Indonesia	2012	NaN	86.89	Indonesia: Papua	OCE	0.9969
PJ0075-Cx	Indonesia	2012	NaN	79.08	Indonesia: Papua	OCE	0.993996
PJ0078-C	Indonesia	2012	nan, nan	84.51	Indonesia: Papua	OCE	0.969057
PJ0086-C	Indonesia	2012	NaN	88.15	Indonesia: Papua	OCE	0.996355
PJ0087-CW	Indonesia	2012	NaN	87.88	Indonesia: Papua	OCE	0.998155
PJ0093-C	Indonesia	2011	ERR662599	88.12	Indonesia: Papua	OCE	0.996851
PJ0094-CW	Indonesia	2011	NaN	73.43	Indonesia: Papua	OCE	0.995031
PJ0099-C	Indonesia	2012	nan, nan	88.91	Indonesia: Papua	OCE	0.99693
PJ0104-CW	Indonesia	2012	NaN	58.38	Indonesia: Papua	OCE	0.999209
PJ0106-CW	Indonesia	2012	NaN	78.35	Indonesia: Papua	OCE	0.995693
PJ0110-CW	Indonesia	2012	NaN	59.12	Indonesia: Papua	OCE	0.996226
PJ0117-CW	Indonesia	2013	NaN	82.04	Indonesia: Papua	OCE	0.992211
PJ0117-Cx	Indonesia	2013	NaN	87.88	Indonesia: Papua	OCE	0.996182
PJ0122-C	Indonesia	2013	nan, nan	83.35	Indonesia: Papua	OCE	0.952534
PJ0123-C	Indonesia	2013	NaN	87.91	Indonesia: Papua	OCE	0.995897
PJ0127-CW	Indonesia	2013	NaN	85.7	Indonesia: Papua	OCE	0.998853
PJ0128-C	Indonesia	2013	ERR662597	88.92	Indonesia: Papua	OCE	0.996163
PJ0167-C	Indonesia	2013	ERR527373	88.05	Indonesia: Papua	OCE	0.998769
PJ0273-C	Indonesia	2011	NaN	88.69	Indonesia: Papua	OCE	0.997044
PJ0277-C	Indonesia	2011	NaN	89.24	Indonesia: Papua	OCE	0.996906
PJ0278-C	Indonesia	2011	NaN	89.09	Indonesia: Papua	OCE	0.997094
PJ0279-C	Indonesia	2011	NaN	88.56	Indonesia: Papua	OCE	0.996217
PJ0284-C	Indonesia	2012	NaN	88.6	Indonesia: Papua	OCE	0.999234
PJ0293-C	Indonesia	2013	NaN	89.54	Indonesia: Papua	OCE	0.994821
PJ0294-C	Indonesia	2013	NaN	88.48	Indonesia: Papua	OCE	0.996279
PJ0296-C	Indonesia	2013	NaN	89.36	Indonesia: Papua	OCE	0.996342
PJ0298-C	Indonesia	2013	NaN	88.58	Indonesia: Papua	OCE	0.998824
PJ0299-C	Indonesia	2013	NaN	89.03	Indonesia: Papua	OCE	0.996973
PJ0303-C	Indonesia	2014	NaN	89.15	Indonesia: Papua	OCE	0.996743
PJ0307-C	Indonesia	2014	NaN	88.62	Indonesia: Papua	OCE	0.99631
PJ0309-C	Indonesia	2014	NaN	88.61	Indonesia: Papua	OCE	0.996909
PJ0312-C	Indonesia	2011	NaN	86.95	Indonesia: Papua	OCE	0.998643
PJ0314-C	Indonesia	2013	NaN	89.77	Indonesia: Papua	OCE	0.956241
PJ0316-C	Indonesia	2013	NaN	89.69	Indonesia: Papua	OCE	0.996676
PJ0317-C	Indonesia	2013	NaN	87.84	Indonesia: Papua	OCE	0.999196
PJ0318-C	Indonesia	2013	NaN	86.33	Indonesia: Papua	OCE	0.991168
PJ0323-C	Indonesia	2014	NaN	84.56	Indonesia: Papua	OCE	0.99537
PJ0324-C	Indonesia	2014	ERR925443	88.13	Indonesia: Papua	OCE	0.997729
PN0046-C	Papua New Guinea	2008	ERR175555, ERR490257, ERR484716, ERR484725	83.21	Papua New Guinea: Madang	OCE	0.996468
PN0048-C	Papua New Guinea	2008	ERR175557, ERR490258, ERR484717, ERR484726	83.48	Papua New Guinea: Madang	OCE	0.997674
PN0050-C	Papua New Guinea	2008	ERR022864	87.33	Papua New Guinea: Madang	OCE	0.996742
PN0065-C	Papua New Guinea	2008	ERR216469	85.71	Papua New Guinea: Madang	OCE	0.997793
PNG014	Papua New Guinea	2008	SRR1564672,SRR1565127,SRR1568185	76.78	Papua New Guinea: Madang	OCE	0.99072
PNG025	Papua New Guinea	2008	SRR1759523	78.58	Papua New Guinea: Madang	OCE	0.996307
PNG172	Papua New Guinea	2010	SRR1562963,SRR1565125,SRR1568827	76.58	Papua New Guinea: Madang	OCE	0.982688
PNG58	Papua New Guinea	2009	SRR1565051,SRR1567958,SRR1568177	77.46	Papua New Guinea: Madang	OCE	0.99612
PNG72	Papua New Guinea	2010	SRR1564564,SRR1568105	73.64	Papua New Guinea: Madang	OCE	0.979329
PNG73	Papua New Guinea	2009	SRR1562672,SRR1564609	76.85	Papua New Guinea: Madang	OCE	0.996184
PQ0008-C	Brazil	2008	ERR018932	78.26	unassigned	SAM	0.998532
PQ0012-CW	Brazil	2014	ERR713932	76.86	unassigned	SAM	0.998896
PQ0015-CW	Brazil	2014	ERR713935	79.11	unassigned	SAM	0.997207
PQ0016-CW	Brazil	2014	ERR713936	85.69	unassigned	SAM	0.997453
PV0053-C	Vietnam	2009	ERR022866	85.5	Vietnam: Binh Phuoc	ESEA	0.996368
PV0054-C	Vietnam	2009	ERR211533, ERR490259, ERR484718, ERR484727	53.91	Vietnam: Binh Phuoc	ESEA	0.997417
PV0056-C	Vietnam	2009	ERR021981	85.7	Vietnam: Ho Chi Minh	ESEA	0.996524
PV0061-C	Vietnam	2009	ERR021983	88.58	Vietnam: Binh Phuoc	ESEA	0.995926
PV0074-C	Vietnam	2009	ERR211565, ERR490262, ERR484721, ERR484730	73.19	Vietnam: Binh Phuoc	ESEA	0.99633
PW0018-CW	Colombia	2014	ERR1475462	68.33	Colombia: Cordoba	SAM	0.951276
PW0022-C	Colombia	2014	ERR1475374	77.63	unassigned	SAM	0.997715
PW0028-CW	Colombia	2015	ERR1475465	53.46	unassigned	SAM	0.998179
PW0033-C	Colombia	2014	ERR1475378	89.06	unassigned	SAM	0.999404
PW0034-C	Colombia	2014	ERR1475379	89.37	unassigned	SAM	0.999329
PW0035-C	Colombia	2014	ERR1475370	88.67	unassigned	SAM	0.99385
PW0037-C	Colombia	2014	ERR1475371	88.5	unassigned	SAM	0.999437
PW0038-C	Colombia	2014	ERR1475372	88.28	unassigned	SAM	0.999348
PW0039-C	Colombia	2014	ERR1475380	89.24	unassigned	SAM	0.999374
PW0040-C	Colombia	2014	ERR1475373	88.15	unassigned	SAM	0.999032
PX0001-CW	India	2011	ERR054087	87.18	unassigned	WAS	0.995571
PY0001-C	Malaysia	2009	ERR054088	65.49	Malaysia: Sabah	MSEA	0.99573
PY0002-C	Malaysia	2011	ERR054089	87.92	Malaysia: Sabah	MSEA	0.995184
PY0004-C	Malaysia	2011	ERR152414	88.18	Malaysia: Sabah	MSEA	0.980564
PY0005-C	Malaysia	2011	ERR152415	86.68	Malaysia: Sabah	MSEA	0.993567
PY0018-C	Malaysia	2013	ERR527337	87.66	Malaysia: Sabah	MSEA	0.999357
PY0019-C	Malaysia	2013	ERR527363	88.76	Malaysia: Sabah	MSEA	0.994605
PY0021-C	Malaysia	2014	ERR1138854	75.13	Malaysia: Sabah	MSEA	0.99493
PY0023-C	Malaysia	2014	ERR1138855	88.34	Malaysia: Sabah	MSEA	0.992851
PY0024-C	Malaysia	2014	ERR1138856	87.66	Malaysia: Sabah	MSEA	0.994364
PY0026-C	Malaysia	2014	ERR1138857	88.77	Malaysia: Sabah	MSEA	0.994668
PY0027-C	Malaysia	2014	ERR1138858	88.8	Malaysia: Sabah	MSEA	0.994616
PY0032-C	Malaysia	2014	ERR1106839	57.84	Malaysia: Sabah	MSEA	0.9958
PY0033-C	Malaysia	2014	ERR1138860	63.94	Malaysia: Sabah	MSEA	0.99873
PY0034-C	Malaysia	2014	ERR1138861	86.51	Malaysia: Sabah	MSEA	0.994522
PY0035-C	Malaysia	2014	ERR1138862	87.95	Malaysia: Sabah	MSEA	0.994771
PY0042-C	Malaysia	2014	ERR1138864	87.82	Malaysia: Sabah	MSEA	0.998528
PY0043-CX	Malaysia	2014	ERR1475440	76.28	Malaysia: Sabah	MSEA	0.998864
PY0044-CX	Malaysia	2014	ERR1475454	88.86	Malaysia: Sabah	MSEA	0.994995
PY0045-C	Malaysia	2014	ERR1138866	87.13	Malaysia: Sabah	MSEA	0.992799
PY0048-C	Malaysia	2014	ERR1138867	87.02	Malaysia: Sabah	MSEA	0.99303
PY0050-C	Malaysia	2014	ERR1138868	87.73	Malaysia: Sabah	MSEA	0.993372
PY0053-C	Malaysia	2014	ERR1138869	88.31	Malaysia: Sabah	MSEA	0.994565
PY0054-C	Malaysia	2014	ERR1138870	88.55	Malaysia: Sabah	MSEA	0.993023
PY0055-C	Malaysia	2014	ERR1138871	89.1	Malaysia: Sabah	MSEA	0.99407
PY0057-C	Malaysia	2014	ERR1138873	88.46	Malaysia: Sabah	MSEA	0.994526
PY0058-C	Malaysia	2014	ERR1106843	89	Malaysia: Sabah	MSEA	0.994747
PY0060-C	Malaysia	2014	ERR1138875	87.65	Malaysia: Sabah	MSEA	0.992582
PY0061-C	Malaysia	2014	ERR1138876	88.09	Malaysia: Sabah	MSEA	0.994629
PY0065-C	Malaysia	2014	ERR1106845	69.03	Malaysia: Sabah	MSEA	0.994712
PY0068-C	Malaysia	2014	ERR1106846	88.24	Malaysia: Sabah	MSEA	0.994325
PY0073-C	Malaysia	2014	ERR1138882	87.88	Malaysia: Sabah	MSEA	0.994737
PY0074-C	Malaysia	2014	ERR1138883	88.29	Malaysia: Sabah	MSEA	0.994613
PY0075-C	Malaysia	2014	ERR1138884	86.12	Malaysia: Sabah	MSEA	0.994108
PY0076-C	Malaysia	2014	ERR1138885	88.53	Malaysia: Sabah	MSEA	0.994463
PY0077-CW	Malaysia	2014	ERR1475435	76.44	Malaysia: Sabah	MSEA	0.977357
PY0079-C	Malaysia	2014	ERR1138887	88.27	Malaysia: Sabah	MSEA	0.994483
PY0081-C	Malaysia	2014	ERR1138888	88.57	Malaysia: Sabah	MSEA	0.994525
PY0082-C	Malaysia	2014	ERR1138889	88.48	Malaysia: Sabah	MSEA	0.994649
PY0085-C	Malaysia	2013	ERR1475425	87.65	Malaysia: Sabah	MSEA	0.994343
PY0087-C	Malaysia	2014	ERR1475427	88.28	Malaysia: Sabah	MSEA	0.957703
PY0088-C	Malaysia	2013	ERR1475395	87.2	Malaysia: Sabah	MSEA	0.999381
PY0089-C	Malaysia	2013	ERR1475451	86.95	Malaysia: Sabah	MSEA	0.999215
PY0090-C	Malaysia	2013	ERR1475441	87.83	Malaysia: Sabah	MSEA	0.994132
PY0093-C	Malaysia	2014	ERR1475397	88.75	Malaysia: Sabah	MSEA	0.963455
PY0096-C	Malaysia	2014	ERR1475399	86.56	Malaysia: Sabah	MSEA	0.994372
PY0100-CW	Malaysia	2014	ERR1475431	85.81	Malaysia: Sabah	MSEA	0.993559
PY0100-Cx	Malaysia	2013	ERR2299663	85.34	Malaysia: Sabah	MSEA	0.997397
PY0101-C	Malaysia	2014	ERR1475420	88.47	Malaysia: Sabah	MSEA	0.994622
PY0105-C	Malaysia	2014	ERR1475430	87.62	Malaysia: Sabah	MSEA	0.977453
PY0109-CWx	Malaysia	2013	ERR2299657	88.87	Malaysia: Sabah	MSEA	0.995055
PY0115-C	Malaysia	2014	ERR1475421	87.7	Malaysia: Sabah	MSEA	0.998526
PY0117-C	Malaysia	2014	ERR1475437	85.45	Malaysia: Sabah	MSEA	0.994609
PY0119-C	Malaysia	2014	ERR1475457	87.63	Malaysia: Sabah	MSEA	0.994581
PY0127-C	Malaysia	2014	ERR1475461	56.39	Malaysia: Sabah	MSEA	0.995324
PY0130-C	Malaysia	2013	ERR2299660	88.19	Malaysia: Sabah	MSEA	0.999622
PY0180-C	Indonesia	2014	ERR2299655	82.58	Indonesia: Papua	OCE	0.992933
Peru00622	Peru	2011	SRR1565000,SRR1568166,SRR1568822	74.55	unassigned	SAM	0.997473
Peru00692	Peru	2011	SRR1564646,SRR1568165,SRR1568167,SRR1568191,SRR1568202	73.48	unassigned	SAM	0.991307
Peru00699	Peru	2011	SRR1568000,SRR1568216	72.03	unassigned	SAM	0.987864
Peru01	Peru	2008	SRR1562535,SRR1562537,SRR1562966,SRR1564693,SRR1568164	58.53	Peru: Loreto	SAM	0.984244
Peru03	Peru	2008	SRR1759047	80.68	Peru: Loreto	SAM	0.979006
Peru04	Peru	2008	SRR1759122	77.37	Peru: Loreto	SAM	0.997044
Peru06	Peru	2008	SRR1567968,SRR1568211	74.37	Peru: Loreto	SAM	0.998167
Peru07	Peru	2008	SRR1564701,SRR1568123,SRR1568172,SRR1568198,SRR1568199	75.61	Peru: Loreto	SAM	0.975724
Peru08	Peru	2008	SRR1562512,SRR1562525,SRR1564696,SRR1568210,SRR1568226	77.39	Peru: Loreto	SAM	0.994093
Peru0839	Peru	2008	SRR1564620,SRR1568187	77.88	Peru: Loreto	SAM	0.951026
Peru09	Peru	2008	SRR1562513,SRR1564692	75.65	Peru: Loreto	SAM	0.997957
Peru10	Peru	2008	SRR1562521,SRR1568037	73.52	Peru: Loreto	SAM	0.997832
Peru1008	Peru	2010	SRR1564689,SRR1568206	77.26	Peru: Loreto	SAM	0.997556
Peru1021	Peru	2011	SRR1562567,SRR1567965	84.48	Peru: Loreto	SAM	0.998744
Peru2025	Peru	2010	SRR1567966,SRR1568162	78.31	Peru: Loreto	SAM	0.996536
Peru257	Peru	2012	SRR1567956,SRR1568149	77.44	unassigned	SAM	0.998039
Peru258	Peru	2012	SRR1562871,SRR1565025,SRR1568825	77.13	unassigned	SAM	0.99838
Peru259	Peru	2013	SRR1562958,SRR1564669	76.64	unassigned	SAM	0.998398
Peru260	Peru	2013	SRR1568196,SRR1568354	76.85	unassigned	SAM	0.998384
Peru262	Peru	2013	SRR1568002,SRR1568174	72.51	unassigned	SAM	0.997449
Peru3043_D106	Peru	2011	SRR1562614,SRR1568003	81.77	Peru: Loreto	SAM	0.996845
Peru3133	Peru	2011	SRR1564630,SRR1565076,SRR1568004	81.59	Peru: Loreto	SAM	0.998553
Peru4017	Peru	2012	SRR1562538,SRR1564694	77.09	Peru: Loreto	SAM	0.993254
Peru4023	Peru	2012	SRR1564661,SRR1568117	79.06	Peru: Loreto	SAM	0.998636
Peru612	Peru	2008	SRR1759307	76.71	Peru: Loreto	SAM	0.99861
Peru697	Peru	2008	SRR1759336	74.31	Peru: Loreto	SAM	0.996502
Peru791	Peru	2008	SRR1562519,SRR1564563,SRR1568107,SRR1568113,SRR1568203	81.05	Peru: Loreto	SAM	0.995154
Peru830	Peru	2008	SRR1564667,SRR1568183	76.71	Peru: Loreto	SAM	0.996638
Peru858	Peru	2008	SRR1564663,SRR1568195	75.82	Peru: Loreto	SAM	0.998294
Peru869	Peru	2008	SRR1562534,SRR1567969	74.13	Peru: Loreto	SAM	0.995966
Peru872	Peru	2008	SRR1564697,SRR1568122	70.23	Peru: Loreto	SAM	0.995235
Peru99622	Peru	2011	SRR1564655,SRR1568178	67.05	unassigned	SAM	0.994981
QS0001-C	Ethiopia	2013	ERR775189	87.2	Ethiopia: SNNaP	AF	0.966852
QS0002-C	Ethiopia	2013	ERR775190	85.18	Ethiopia: SNNaP	AF	0.999022
QS0003-C	Ethiopia	2013	ERR775191	88.07	Ethiopia: SNNaP	AF	0.998695
QS0006-C	Ethiopia	2013	ERR775194	70.8	Ethiopia: SNNaP	AF	0.970378
QS0013-C	Ethiopia	2013	ERR925435	87.25	Ethiopia: SNNaP	AF	0.997951
QS0014-C	Ethiopia	2013	ERR925409	87.78	Ethiopia: SNNaP	AF	0.995889
QS0016-C	Ethiopia	2013	ERR925411	87.83	Ethiopia: SNNaP	AF	0.998106
QS0018-C	Ethiopia	2013	ERR925412	87.84	Ethiopia: SNNaP	AF	0.996889
QS0020-C	Ethiopia	2013	ERR925413	60.46	Ethiopia: SNNaP	AF	0.994282
QS0023-C	Ethiopia	2013	ERR925414	66.49	Ethiopia: SNNaP	AF	0.950523
QS0027-C	Ethiopia	2013	ERR925417	87.55	Ethiopia: SNNaP	AF	0.994934
QS0028-C	Ethiopia	2013	ERR925436	87.17	Ethiopia: SNNaP	AF	0.998636
QS0030-C	Ethiopia	2013	ERR925419	63.27	Ethiopia: SNNaP	AF	0.978534
QS0033-C	Ethiopia	2013	ERR925421	80.86	Ethiopia: SNNaP	AF	0.996031
QS0035-C	Ethiopia	2013	ERR925438	88.1	Ethiopia: SNNaP	AF	0.998981
QS0037-C	Ethiopia	2013	ERR925439	87.42	Ethiopia: SNNaP	AF	0.995195
QS0039-C	Ethiopia	2013	ERR925422	57.48	Ethiopia: SNNaP	AF	0.995906
QS0041-C	Ethiopia	2013	ERR925423	71.77	Ethiopia: SNNaP	AF	0.99901
QS0042-C	Ethiopia	2013	ERR925424	78.42	Ethiopia: SNNaP	AF	0.999209
QS0044-C	Ethiopia	2013	ERR925440	88.14	Ethiopia: SNNaP	AF	0.995745
QS0046-C	Ethiopia	2013	ERR925429	56.24	Ethiopia: SNNaP	AF	0.992389
QS0049-C	Ethiopia	2013	ERR925441	87.92	Ethiopia: SNNaP	AF	0.999181
QS0053-C	Ethiopia	2013	ERR925431	86.58	Ethiopia: SNNaP	AF	0.994808
QX0001-C	Iran	2008	ERR1787759	83.54	unassigned	WAS	0.995566
QX0003-C	Iran	2008	ERR1787766	85.06	unassigned	WAS	0.99555
Salvador_1	El Salvador	1971	SRR575089	80.42	unassigned	SAM	0.988684
Thailand_Pakchong_460	Thailand	1971	SRR1562613,SRR1564621,SRR1565015	66.22	unassigned	ESEA	0.989728
Thailand_VKBT_58	Thailand	2012	SRR1562845,SRR1564610,SRR1564980	77.74	Thailand: Kanchanaburi	WSEA	0.996903
Thailand_VKBT_73	Thailand	2012	SRR1562970,SRR1564702,SRR1564954	75.39	Thailand: Kanchanaburi	WSEA	0.998359
Thailand_VKBT_75	Thailand	2012	SRR1562616,SRR1564930,SRR1568014	78.67	Thailand: Kanchanaburi	WSEA	0.998209
Thailand_VKBT_98	Thailand	2013	SRR1564671,SRR1565040,SRR1568103	80.06	Thailand: Kanchanaburi	WSEA	0.996391
Thailand_VKBT_99	Thailand	2013	SRR1564657,SRR1565115,SRR1568229	80.95	Thailand: Kanchanaburi	WSEA	0.995619
Thailand_VKPR_11	Thailand	2013	SRR1562974,SRR1565126,SRR1567959	81.87	Thailand: Kanchanaburi	WSEA	0.996924
Thailand_VKTS_36	Thailand	2012	SRR1564565,SRR1565004,SRR1568186	80.52	Thailand: Kanchanaburi	WSEA	0.999132
Thailand_VKTS_37	Thailand	2012	SRR1564919,SRR1567992,SRR1568154	78.1	Thailand: Kanchanaburi	WSEA	0.99663
Thailand_VKTS_38	Thailand	2012	SRR1562671,SRR1564597,SRR1565053	77.61	Thailand: Kanchanaburi	WSEA	0.995323
Thailand_VKTS_39	Thailand	2012	SRR1565065,SRR1568038,SRR1568208	80.52	Thailand: Kanchanaburi	WSEA	0.997598
Thailand_VKTS_45	Thailand	2012	SRR1564703,SRR1565078,SRR1568180	83.15	Thailand: Kanchanaburi	WSEA	0.995562
Thailand_VKTS_52	Thailand	2013	SRR1564658,SRR1565102,SRR1568205	77.72	Thailand: Kanchanaburi	WSEA	0.998587
VVX00855	Malaysia	2014	ERR2299530	56.25	Malaysia: Sabah	MSEA	0.996318
VVX00857	Malaysia	2014	ERR2299531	89.13	Malaysia: Sabah	MSEA	0.995331
VVX00863	Ethiopia	2012	ERR2299532	71.44	Ethiopia: Oromia	AF	0.999138
VVX00897	Ethiopia	2013	ERR2299536	81.37	Ethiopia: Oromia	AF	0.998958
VVX00975	Colombia	2016	ERR2299557	74.67	unassigned	SAM	0.999083
VVX00976	Colombia	2016	ERR2299558	79.62	unassigned	SAM	0.999139
VVX00986	Colombia	2016	ERR2299582	75.73	unassigned	SAM	0.994861
VVX00990	Colombia	2016	ERR2299586	51.15	unassigned	SAM	0.972721
VVX01000	Colombia	2016	ERR2299596	79.43	unassigned	SAM	0.995853
VVX01008	Vietnam	2015	ERR2299599	89.2	Vietnam: Gia Lai	ESEA	0.998323
VVX01012	Vietnam	2015	ERR2299600	89.78	Vietnam: Gia Lai	ESEA	0.95551
VVX01021	Vietnam	2015	ERR2299602	88.6	Vietnam: Gia Lai	ESEA	0.998391
VVX01023	Vietnam	2015	ERR2299603	88.47	Vietnam: Gia Lai	ESEA	0.960225
VVX01026	Vietnam	2015	ERR2299605	89.21	Vietnam: Gia Lai	ESEA	0.998265
VVX01032	Vietnam	2014	ERR2299609	88.69	Vietnam: Binh Phuoc	ESEA	0.998599
VVX01035	Vietnam	2014	ERR2299610	88.27	Vietnam: Binh Phuoc	ESEA	0.999128
VVX01040	Vietnam	2014	ERR2299612	89.34	Vietnam: Binh Phuoc	ESEA	0.997091
VVX01053	Vietnam	2014	ERR2299613	88.87	Vietnam: Binh Phuoc	ESEA	0.998829
VVX01057	Vietnam	2015	ERR2299617	90.11	Vietnam: Binh Phuoc	ESEA	0.995579
VVX01065	Vietnam	2015	ERR2299619	88.55	Vietnam: Binh Phuoc	ESEA	0.999588
VVX01067	Vietnam	2015	ERR2299620	90.22	Vietnam: Binh Phuoc	ESEA	0.966288
VVX01078	Vietnam	2015	ERR2299624	87.91	Vietnam: Binh Phuoc	ESEA	0.996028
VVX01087	Vietnam	2015	ERR2299627	89.52	Vietnam: Binh Phuoc	ESEA	0.998521
VVX01101	Vietnam	2015	ERR2299628	88.32	Vietnam: Binh Phuoc	ESEA	0.999498
VVX01103	Vietnam	2015	ERR2299629	88.85	Vietnam: Binh Phuoc	ESEA	0.995724
VVX01109	Vietnam	2015	ERR2299632	85.65	Vietnam: Binh Phuoc	ESEA	0.997156
VVX01110	Vietnam	2015	ERR2299633	86.54	Vietnam: Binh Phuoc	ESEA	0.994103
VVX01111	Vietnam	2015	ERR2299634	64.5	Vietnam: Binh Phuoc	ESEA	0.97277
VVX01133	Vietnam	2015	ERR2299642	89.8	Vietnam: Binh Phuoc	ESEA	0.998387
VVX01136	Vietnam	2015	ERR2299643	64.17	Vietnam: Binh Phuoc	ESEA	0.993143
VVX01137	Vietnam	2015	ERR2299644	87.9	Vietnam: Binh Phuoc	ESEA	0.993664
VVX01145	Indonesia	2013	ERR2299651	86.93	Indonesia: Papua	OCE	0.998452
VVX01147	Indonesia	2015	ERR2299653	87.65	Indonesia: Papua	OCE	0.992987
VVX01148	Indonesia	2016	ERR2299654	86.33	Indonesia: Papua	OCE	0.998731
VVX01150	Thailand	2016	ERR2678972	89.21	Thailand: Tak	WSEA	0.995054
VVX01151	Thailand	2016	ERR2300677	88.51	Thailand: Tak	WSEA	0.998271
VVX01152	Thailand	2016	ERR2678979	88.86	Thailand: Tak	WSEA	0.99362
VVX01153	Thailand	2016	ERR2300675	86.86	Thailand: Tak	WSEA	0.99748
VVX01161	Thailand	2016	ERR2678954	88.52	Thailand: Tak	WSEA	0.994502
VVX01162	Brazil	2016	ERR2309730	54.66	unassigned	SAM	0.987587
VVX01166	Brazil	2016	ERR2309731	86.49	unassigned	SAM	0.996667
VVX01252	Peru	2015	ERR2309877	52.98	Peru: Loreto	SAM	0.998062
VVX01266	Peru	2015	ERR2309872	50.75	Peru: Loreto	SAM	0.996764
VVX01268	Vietnam	2015	ERR2309848	87.81	Vietnam: Ho Chi Minh	ESEA	0.998886
VVX01269	Vietnam	2015	ERR2309849	87.52	Vietnam: Ho Chi Minh	ESEA	0.994804
VVX01274	Vietnam	2015	ERR2309851	87.91	Vietnam: Ho Chi Minh	ESEA	0.999368
VVX01275	Vietnam	2015	ERR2309869	89.51	Vietnam: Ho Chi Minh	ESEA	0.996012
VVX01278	Vietnam	2015	ERR2678987	87.95	Vietnam: Ho Chi Minh	ESEA	0.990351
VVX01280	Vietnam	2015	ERR2309856	88.47	Vietnam: Ho Chi Minh	ESEA	0.994886
VVX01284	Vietnam	2015	ERR2678988	88.72	Vietnam: Ho Chi Minh	ESEA	0.998905
VVX01287	Vietnam	2015	ERR2309861	88.26	Vietnam: Ho Chi Minh	ESEA	0.999405
VVX01288	Vietnam	2015	ERR2309863	87.61	Vietnam: Ho Chi Minh	ESEA	0.996961
VVX01290	Vietnam	2015	ERR2309865	56.2	Vietnam: Ho Chi Minh	ESEA	0.990615
VVX01291	Vietnam	2015	ERR2309866	87.61	Vietnam: Ho Chi Minh	ESEA	0.998293
VVX01292	Vietnam	2016	ERR2309867	80.14	Vietnam: Ho Chi Minh	ESEA	0.990022
VVX01295	Vietnam	2016	ERR2309859	86.68	Vietnam: Ho Chi Minh	ESEA	0.9994
VVX01391	Thailand	2016	ERR2300666	88.52	Thailand: Tak	WSEA	0.997227
VVX01392	Thailand	2016	ERR2351946	88	Thailand: Tak	WSEA	0.999237
VVX01393	Thailand	2016	ERR2678970	89.17	Thailand: Tak	WSEA	0.997329
VVX01394	Thailand	2016	ERR2351935	88.07	Thailand: Tak	WSEA	0.999668
VVX01395	Vietnam	2016	ERR2309853	87.6	Vietnam: Ho Chi Minh	ESEA	0.996354
VVX01396	Vietnam	2016	ERR2309852	88.8	Vietnam: Ho Chi Minh	ESEA	0.996121
VVX01404	Vietnam	2016	ERR2678986	87.11	Vietnam: Ho Chi Minh	ESEA	0.996751
VVX01409	Vietnam	2016	ERR2309738	88.27	Vietnam: Ho Chi Minh	ESEA	0.99887
VVX01411	Vietnam	2016	ERR2309739	88.58	Vietnam: Ho Chi Minh	ESEA	0.995823
VVX01416	Vietnam	2016	ERR2309742	88.32	Vietnam: Ho Chi Minh	ESEA	0.996231
VVX01421	Peru	2016	ERR2309761	75	Peru: Loreto	SAM	0.996358
VVX01439	Peru	2016	ERR2309762	53.1	Peru: Loreto	SAM	0.997702
VVX01445	Peru	2016	ERR2309760	50.56	Peru: Loreto	SAM	0.982524
VVX01456	Peru	2016	ERR2309903	55.65	Peru: Loreto	SAM	0.999233
VVX01525	Brazil	2014	ERR2309781	57.81	unassigned	SAM	0.995027
VVX01541	Brazil	2014	ERR2309786	83.59	unassigned	SAM	0.995832
VVX01542	Brazil	2014	ERR2309788	84.51	unassigned	SAM	0.994756
VVX01545	Brazil	2014	ERR2309787	88.14	unassigned	SAM	0.99945
VVX01628	Philippines	2015	ERR2351937	86.01	unassigned	MSEA	0.999025
VVX01669	Cambodia	2015	ERR2309785	87.25	Cambodia: Oddar Meanchey	ESEA	0.999502
VVX01670	Cambodia	2015	ERR2309743	88.6	Cambodia: Oddar Meanchey	ESEA	0.998915
VVX01671	Cambodia	2015	ERR2309754	85.36	Cambodia: Oddar Meanchey	ESEA	0.997379
VVX01673	Cambodia	2015	ERR2309745	85.1	Cambodia: Oddar Meanchey	ESEA	0.995627
VVX01674	Cambodia	2015	ERR2309746	88.77	Cambodia: Oddar Meanchey	ESEA	0.997332
VVX01675	Cambodia	2015	ERR2300709	75.8	Cambodia: Oddar Meanchey	ESEA	0.992311
VVX01676	Cambodia	2015	ERR2309748	84.63	Cambodia: Oddar Meanchey	ESEA	0.994327
VVX01678	Cambodia	2015	ERR2309821	89.08	Cambodia: Oddar Meanchey	ESEA	0.996615
VVX01679	Cambodia	2015	ERR2309750	86.38	Cambodia: Oddar Meanchey	ESEA	0.99481
VVX01683	Cambodia	2015	ERR2309784	89.34	Cambodia: Oddar Meanchey	ESEA	0.975437
VVX01688	Cambodia	2015	ERR2309783	86.56	Cambodia: Oddar Meanchey	ESEA	0.995429
VVX01694	Cambodia	2015	ERR2309800	88.26	Cambodia: Oddar Meanchey	ESEA	0.997079
VVX01696	Cambodia	2015	ERR2309802	88.73	Cambodia: Oddar Meanchey	ESEA	0.999682
VVX01702	Cambodia	2015	ERR2309805	87.61	Cambodia: Oddar Meanchey	ESEA	0.99893
VVX01709	Cambodia	2015	ERR2309808	88.46	Cambodia: Oddar Meanchey	ESEA	0.995357
VVX01713	Cambodia	2015	ERR2309812	62.57	Cambodia: Oddar Meanchey	ESEA	0.993836
VVX01714	Cambodia	2015	ERR2309813	84.15	Cambodia: Oddar Meanchey	ESEA	0.995162
VVX01716	Cambodia	2015	ERR2309814	81.68	Cambodia: Oddar Meanchey	ESEA	0.994037
VVX01725	Cambodia	2015	ERR2309816	51.53	Cambodia: Oddar Meanchey	ESEA	0.97512
VVX01729	Cambodia	2015	ERR2309832	88.46	Cambodia: Oddar Meanchey	ESEA	0.966652
VVX01732	Cambodia	2015	ERR2309834	88.58	Cambodia: Oddar Meanchey	ESEA	0.989734
VVX01735	Cambodia	2015	ERR2309836	79.26	Cambodia: Oddar Meanchey	ESEA	0.995733
VVX01736	Cambodia	2015	ERR2309837	88.36	Cambodia: Oddar Meanchey	ESEA	0.995606
VVX01739	Cambodia	2015	ERR2309839	86.95	Cambodia: Oddar Meanchey	ESEA	0.996291
VVX01740	Cambodia	2015	ERR2309840	77.65	Cambodia: Oddar Meanchey	ESEA	0.994297
VVX01743	Cambodia	2015	ERR2309842	88.25	Cambodia: Oddar Meanchey	ESEA	0.99844
VVX01751	Cambodia	2015	ERR2496660	88.64	Cambodia: Oddar Meanchey	ESEA	0.996411
VVX01799	Brazil	2014	ERR2309789	56.4	unassigned	SAM	0.996025
VVX01806	Brazil	2015	ERR2309751	84.62	unassigned	SAM	0.994821
VVX01812	Brazil	2015	ERR2309779	69.65	unassigned	SAM	0.999054
VVX01893	Peru	2015	ERR2309769	74.75	Peru: Loreto	SAM	0.99933
VVX01915	Ethiopia	2016	ERR2351923	88.18	Ethiopia: Amhara	AF	0.994153
VVX01924	Ethiopia	2016	ERR2351921	87.02	Ethiopia: Oromia	AF	0.99335
VVX01936	Ethiopia	2016	ERR2351929	75.5	Ethiopia: Oromia	AF	0.99782
VVX01945	Ethiopia	2016	ERR2351927	78.98	Ethiopia: Oromia	AF	0.997751
VVX01951	Ethiopia	2016	ERR2351926	87.29	Ethiopia: Oromia	AF	0.996288
VVX01961	Ethiopia	2015	ERR2309726	89.07	Ethiopia: Amhara	AF	0.999131
VVX01967	Ethiopia	2016	ERR2351922	83.55	Ethiopia: Amhara	AF	0.995667
VVX01969	Ethiopia	2016	ERR2678953	88.04	Ethiopia: Amhara	AF	0.995612
VVX01970	Ethiopia	2016	ERR2678952	86.19	Ethiopia: Amhara	AF	0.995684
VVX01987	Philippines	2015	ERR2351920	88.52	unassigned	MSEA	0.995531
VVX02317	Colombia	2016	ERR2299666, ERR2299694, ERR2299722	68.06	Colombia: Cordoba	SAM	0.995904
VVX02318	Colombia	2016	ERR2299667, ERR2299695, ERR2299723	88.86	Colombia: Cordoba	SAM	0.996982
VVX02319	Colombia	2016	ERR2299668, ERR2299696, ERR2299724	88.02	Colombia: Cordoba	SAM	0.997404
VVX02320	Colombia	2016	ERR2299669, ERR2299697, ERR2299725	88.75	Colombia: Cordoba	SAM	0.996874
VVX02321	Colombia	2016	ERR2299670, ERR2299698, ERR2299726	89.74	Colombia: Cordoba	SAM	0.997149
VVX02323	Colombia	2016	ERR2299671, ERR2299699, ERR2299727	90.54	Colombia: Cordoba	SAM	0.997452
VVX02324	Colombia	2016	ERR2299672, ERR2299700, ERR2299728	85.03	Colombia: Cordoba	SAM	0.996314
VVX02325	Colombia	2016	ERR2299673, ERR2299701, ERR2299729	88.84	Colombia: Cordoba	SAM	0.996814
VVX02326	Colombia	2016	ERR2299674, ERR2299702, ERR2299730	88.1	Colombia: Cordoba	SAM	0.996752
VVX02327	Colombia	2016	ERR2299675, ERR2299703, ERR2299731	89.01	Colombia: Cordoba	SAM	0.997049
VVX02328	Colombia	2016	ERR2299676, ERR2299704, ERR2299732	89.76	Colombia: Cordoba	SAM	0.997425
VVX02331	Colombia	2016	ERR2299679, ERR2299707, ERR2299735	89.11	Colombia: Cordoba	SAM	0.996647
VVX02332	Colombia	2016	ERR2299680, ERR2299708, ERR2299736	85.62	Colombia: Cordoba	SAM	0.993926
VVX02333	Colombia	2016	ERR2299681, ERR2299709, ERR2299737	90.09	Colombia: Cordoba	SAM	0.997487
VVX02334	Colombia	2016	ERR2299682, ERR2299710, ERR2299738	84.73	Colombia: Cordoba	SAM	0.996315
VVX02335	Colombia	2016	ERR2299683, ERR2299711, ERR2299739	87.78	Colombia: Cordoba	SAM	0.996764
VVX02336	Colombia	2016	ERR2299684, ERR2299712, ERR2299740	88.23	Colombia: Cordoba	SAM	0.996326
VVX02337	Colombia	2017	ERR2299685, ERR2299713, ERR2299741	56.7	Colombia: Cordoba	SAM	0.990127
VVX02346	Indonesia	2017	ERR2299690, ERR2299718, ERR2299746	89.21	Indonesia: Papua	OCE	0.999282
VVX04273	Indonesia	2014	NaN	87.39	Indonesia: Papua	OCE	0.999353
VVX04274	Indonesia	2015	NaN	65.86	Indonesia: Papua	OCE	0.995518
VVX04275	Indonesia	2015	NaN	89.38	Indonesia: Papua	OCE	0.994968
VVX04277	Indonesia	2015	NaN	88.34	Indonesia: Papua	OCE	0.995821
VVX04278	Indonesia	2015	NaN	87.97	Indonesia: Papua	OCE	0.999009
VVX04280	Indonesia	2015	NaN	87.99	Indonesia: Papua	OCE	0.995763
VVX04281	Indonesia	2015	NaN	87.89	Indonesia: Papua	OCE	0.997011
VVX04282	Indonesia	2015	NaN	89.12	Indonesia: Papua	OCE	0.983334
VVX04285	Indonesia	2015	NaN	88.25	Indonesia: Papua	OCE	0.995749
VVX04286	Indonesia	2015	NaN	88.69	Indonesia: Papua	OCE	0.999462
VVX04288	Indonesia	2016	NaN	79.81	Indonesia: Papua	OCE	0.997047
VVX04290	Indonesia	2016	NaN	88.09	Indonesia: Papua	OCE	0.995912
VVX04291	Indonesia	2016	NaN	75.41	Indonesia: Papua	OCE	0.994261
VVX04293	Indonesia	2016	NaN	88.11	Indonesia: Papua	OCE	0.996102
VVX04300	Indonesia	2017	NaN	89.06	Indonesia: Papua	OCE	0.998453
VVX04304	Indonesia	2016	NaN	88.39	Indonesia: Papua	OCE	0.999229
VVX04305	Indonesia	2016	NaN	88.25	Indonesia: Papua	OCE	0.999577
VVX04306	Indonesia	2017	NaN	89.11	Indonesia: Papua	OCE	0.998892
VVX04308	Indonesia	2017	NaN	69.43	Indonesia: Papua	OCE	0.958807
VVX04314	Indonesia	2008	NaN	82.59	Indonesia: Papua	OCE	0.99424
VVX04315	Indonesia	2008	NaN	88.01	Indonesia: Papua	OCE	0.999115
VVX04322	Indonesia	2008	NaN	87.97	Indonesia: Papua	OCE	0.994182
VVX04323	Indonesia	2008	NaN	87.96	Indonesia: Papua	OCE	0.976125
VVX04326	Indonesia	2009	NaN	88.01	Indonesia: Papua	OCE	0.977752
VVX04330	Indonesia	2009	NaN	83.5	Indonesia: Papua	OCE	0.99848
VVX04331	Indonesia	2009	NaN	76.76	Indonesia: Papua	OCE	0.997892
VVX04334	Indonesia	2009	NaN	88.27	Indonesia: Papua	OCE	0.9953
VVX04335	Indonesia	2009	NaN	86.98	Indonesia: Papua	OCE	0.995417
VVX04336	Indonesia	2009	NaN	84.98	Indonesia: Papua	OCE	0.994952
VVX04337	Indonesia	2009	NaN	87.08	Indonesia: Papua	OCE	0.997433
VVX04339	Indonesia	2009	NaN	73.78	Indonesia: Papua	OCE	0.996668
VVX04340	Indonesia	2009	NaN	88.18	Indonesia: Papua	OCE	0.962147
VVX04346	Indonesia	2009	NaN	63.75	Indonesia: Papua	OCE	0.998651
VVX04355	Indonesia	2009	NaN	85.06	Indonesia: Papua	OCE	0.999035
VVX04357	Indonesia	2009	NaN	87.64	Indonesia: Papua	OCE	0.996101
VVX04360	Indonesia	2009	NaN	90.15	Indonesia: Papua	OCE	0.996758
VVX04362	Indonesia	2009	NaN	88.49	Indonesia: Papua	OCE	0.999318
VVX04363	Indonesia	2010	NaN	89.79	Indonesia: Papua	OCE	0.995735
VVX04369	Indonesia	2010	NaN	87.39	Indonesia: Papua	OCE	0.994625
VVX04381	Indonesia	2015	NaN	89.62	Indonesia: Papua	OCE	0.996371
VVX04383	Indonesia	2015	NaN	89.82	Indonesia: Papua	OCE	0.996609
VVX04384	Indonesia	2015	NaN	90.3	Indonesia: Papua	OCE	0.997245
VVX11749	Afghanistan	2014	ERR2351705	68.89	Afghanistan: Nangarhar	WAS	0.996583
VVX11750	Afghanistan	2014	ERR2351706	82.31	Afghanistan: Nangarhar	WAS	0.996896
VVX11751	Afghanistan	2014	ERR2351707	66.62	Afghanistan: Nangarhar	WAS	0.997337
VVX11792	Afghanistan	2015	ERR2351732	87.11	Afghanistan: Nangarhar	WAS	0.998427
VVX11820	Afghanistan	2015	ERR2351747	79.76	Afghanistan: Nangarhar	WAS	0.995861
VVX11821	Afghanistan	2015	ERR2351748	81.14	Afghanistan: Nangarhar	WAS	0.995937
VVX11822	Afghanistan	2015	ERR2351749	88.73	Afghanistan: Nangarhar	WAS	0.999029
VVX11833	Afghanistan	2015	ERR2351757	88.13	Afghanistan: Nangarhar	WAS	0.999635
VVX11843	Afghanistan	2015	ERR2351761	83.79	Afghanistan: Nangarhar	WAS	0.99777
VVX11847	Afghanistan	2015	ERR2351764	64.01	Afghanistan: Nangarhar	WAS	0.995997
VVX11848	Afghanistan	2015	ERR2351765	82.66	Afghanistan: Nangarhar	WAS	0.996621
VVX11905	Afghanistan	2015	ERR2351798	84.4	Afghanistan: Nangarhar	WAS	0.995011
VVX11906	Afghanistan	2015	ERR2351799	73.89	Afghanistan: Nangarhar	WAS	0.997356
VVX11907	Afghanistan	2015	ERR2351800	56.58	Afghanistan: Nangarhar	WAS	0.998292
VVX11912	Afghanistan	2015	ERR2351805	87.96	Afghanistan: Nangarhar	WAS	0.995742
VVX11916	Afghanistan	2015	ERR2351846	68.72	Afghanistan: Nangarhar	WAS	0.999446
VVX11917	Afghanistan	2015	ERR2351847	73.01	Afghanistan: Nangarhar	WAS	0.999375
VVX11934	Afghanistan	2014	ERR2351860	80.89	unassigned	WAS	0.99895
VVX11958	Afghanistan	2014	ERR2351880	58.56	unassigned	WAS	0.996085
VVX11983	Afghanistan	2015	ERR2351903	82.08	unassigned	WAS	0.998908
VVX12008	Afghanistan	2015	ERR2309622	70.01	unassigned	WAS	0.995804
VVX12009	Afghanistan	2015	ERR2309623	72.09	unassigned	WAS	0.996257
VVX12022	Afghanistan	2016	ERR2309634	67.01	unassigned	WAS	0.979322
VVX12027	Afghanistan	2014	ERR2309638	76.86	unassigned	WAS	0.966467
VVX12042	Afghanistan	2016	ERR2309651	68.4	unassigned	WAS	0.999042
VVX12050	Vietnam	2016	ERR2309654	87.87	Vietnam: Binh Phuoc	ESEA	0.997652
VVX12052	Vietnam	2016	ERR2309655	85.31	Vietnam: Binh Phuoc	ESEA	0.994797
VVX12053	Vietnam	2016	ERR2309656	76.65	Vietnam: Binh Phuoc	ESEA	0.968705
VVX12055	Vietnam	2016	ERR2309657	87.96	Vietnam: Binh Phuoc	ESEA	0.998703
VVX12058	Vietnam	2016	ERR2309658	85.79	Vietnam: Binh Phuoc	ESEA	0.998401
VVX12063	Vietnam	2015	ERR2309659	87.08	Vietnam: Gia Lai	ESEA	0.996759
VVX12077	Vietnam	2015	ERR2309661	88.64	Vietnam: Gia Lai	ESEA	0.998996
VVX12080	Vietnam	2015	ERR2309664	89.25	Vietnam: Gia Lai	ESEA	0.99881
VVX12082	Vietnam	2015	ERR2309665	88.34	Vietnam: Gia Lai	ESEA	0.998891
VVX12084	Vietnam	2015	ERR2309667	88.2	Vietnam: Gia Lai	ESEA	0.998689
VVX12090	Vietnam	2015	ERR2309669	79.67	Vietnam: Gia Lai	ESEA	0.995913
VVX12095	Vietnam	2015	ERR2309670	88.62	Vietnam: Gia Lai	ESEA	0.998808
VVX12102	Vietnam	2015	ERR2309671	87.83	Vietnam: Gia Lai	ESEA	0.998525
VVX12112	Vietnam	2016	ERR2309673	86.17	Vietnam: Gia Lai	ESEA	0.992604
VVX12116	Vietnam	2016	ERR2309675	87.81	Vietnam: Gia Lai	ESEA	0.998873
VVX12118	Vietnam	2016	ERR2309676	89.33	Vietnam: Gia Lai	ESEA	0.998655
VVX12126	Vietnam	2016	ERR2309677	88.43	Vietnam: Gia Lai	ESEA	0.998986
VVX12127	Vietnam	2016	ERR2309678	86.07	Vietnam: Gia Lai	ESEA	0.998867
VVX12151	Vietnam	2016	ERR2309686	89.89	Vietnam: Gia Lai	ESEA	0.99913
VVX12155	Vietnam	2016	ERR2309687	87.84	Vietnam: Gia Lai	ESEA	0.996994
cambodia127	Cambodia	2010	SRR572649	90.38	unassigned	ESEA	0.998157
india_C0924_Day_0	India	2013	SRR1740345	74.7	unassigned	WAS	0.995494
india_C1050	India	2013	SRR1738040	80.26	unassigned	WAS	0.997538
