## Supplemental Table 2 for "Lineage-informative microhaplotypes for spatio-temporal surveillance of *Plasmodium vivax* malaria parasites"

### Sheet: High-diversity_mhaps
Amplicon name	Chromosome	Start coordinate	Stop coordinate	Length (bp)	Midpoint coordinate	Distance to next amplicon (bp)	Mean global heterozygosity	Gene ID	Gene description
PvP01_01_v1:395356:98,125,138,153,165	PvP01_01_v1	395356	395521	165	395438	88371	0.833488	PVP01_0107900	E3 ubiquitin-protein ligase, putative
PvP01_01_v1:483736:1,84,147	PvP01_01_v1	483736	483883	147	483810	128478	0.795373	PVP01_0110300	conserved protein, unknown function
PvP01_01_v1:612226:69,72,122	PvP01_01_v1	612226	612348	122	612287	159866	0.867256	PVP01_0113700	protein tyrosine phosphatase, putative
PvP01_01_v1:772094:42,60,64,65,117	PvP01_01_v1	772094	772211	117	772152	Inf	0.889566	PVP01_0117000	filament assembling protein, putative
PvP01_02_v1:213959:15,97,174	PvP01_02_v1	213959	214133	174	214046	113600	0.769658	PVP01_0204500	phosphatidylinositol-4-phosphate 5-kinase, putative
PvP01_02_v1:327553:35,63,129,186	PvP01_02_v1	327553	327739	186	327646	332893	0.842075	PVP01_0207700	conserved protein, unknown function
PvP01_02_v1:660464:63,132,150	PvP01_02_v1	660464	660614	150	660539	65682.5	0.823002	PVP01_0215600	dynein heavy chain, putative
PvP01_02_v1:726207:6,10,13,22,29	PvP01_02_v1	726207	726236	29	726222	Inf	0.783951	PVP01_0216800	Plasmodium exported protein, unknown function
PvP01_03_v1:178938:83,84,152,156	PvP01_03_v1	178938	179094	156	179016	73100	0.610065	PVP01_0303400	AP2 domain transcription factor AP2-SP2, putative
PvP01_03_v1:252062:6,8,32,35,41,91,97,108	PvP01_03_v1	252062	252170	108	252116	284550	0.880201	PVP01_0304700	liver specific protein 2
PvP01_03_v1:536621:9,30,36,90	PvP01_03_v1	536621	536711	90	536666	295264	0.775961	PVP01_0312200	transcription initiation factor IIA subunit 1, putative
PvP01_03_v1:831863:12,111,135	PvP01_03_v1	831863	831998	135	831930	Inf	0.892601	PVP01_0319900	type 2A phosphatase-associated protein 42, putative
PvP01_04_v1:361788:102,105,111	PvP01_04_v1	361788	361899	111	361844	138375	0.794733	PVP01_0408900	conserved Plasmodium protein, unknown function
PvP01_04_v1:500161:14,43,44,105,112,115	PvP01_04_v1	500161	500276	115	500218	262949	0.894415	PVP01_0412400	conserved Plasmodium protein, unknown function
PvP01_04_v1:763111:1,26,29,41,48,92,113	PvP01_04_v1	763111	763224	113	763168	88623.5	0.928828	PVP01_0418400	merozoite surface protein 5
PvP01_04_v1:851725:129,131,132	PvP01_04_v1	851725	851857	132	851791	Inf	0.814806	PVP01_0421000	Sel1 repeat-containing protein, putative
PvP01_05_v1:170477:34,57,70	PvP01_05_v1	170477	170547	70	170512	319710	0.817402	PVP01_0504000	Plasmodium exported protein (PHIST), unknown function
PvP01_05_v1:490199:21,24,45	PvP01_05_v1	490199	490244	45	490222	10877	0.775676	PVP01_0511300	serine/threonine protein kinase VPS15, putative
PvP01_05_v1:501009:4,6,132,179	PvP01_05_v1	501009	501188	179	501098	275802	0.825033	PVP01_0511600	thrombospondin-related protein 1, putative
PvP01_05_v1:776829:129,135,144	PvP01_05_v1	776829	776973	144	776901	316342	0.798821	PVP01_0518700	chaperone protein ClpB1, putative
PvP01_05_v1:1093159:37,48,108,116,168	PvP01_05_v1	1093159	1093327	168	1093243	276223	0.868097	PVP01_0526800	conserved Plasmodium protein, unknown function
PvP01_05_v1:1369384:7,52,99,114,121,126,136,164	PvP01_05_v1	1369384	1369548	164	1369466	Inf	0.961687	PVP01_0532400	cysteine-rich protective antigen, putative
PvP01_06_v1:131455:6,51,179	PvP01_06_v1	131455	131634	179	131544	154798	0.854867	PVP01_0603400	serine/threonine protein phosphatase 8, putative
PvP01_06_v1:286251:5,6,28,75,168,179,184	PvP01_06_v1	286251	286435	184	286343	244982	0.935047	PVP01_0606900	conserved Plasmodium protein, unknown function
PvP01_06_v1:531257:13,32,37,46,102,113,133,136	PvP01_06_v1	531257	531393	136	531325	451920	0.919167	PVP01_0612100	conserved Plasmodium protein, unknown function
PvP01_06_v1:983158:17,19,24,35,117,136,175	PvP01_06_v1	983158	983333	175	983246	Inf	0.906334	PVP01_0623800	duffy binding protein
PvP01_07_v1:78144:4,11,28,79,127,130,136,156	PvP01_07_v1	78144	78300	156	78222	418345	0.911965	PVP01_0701200	reticulocyte binding protein 1a
PvP01_07_v1:496521:26,31,44,92	PvP01_07_v1	496521	496613	92	496567	200937	0.741009	PVP01_0709800	cysteine repeat modular protein 1, putative
PvP01_07_v1:697429:4,64,70,150	PvP01_07_v1	697429	697579	150	697504	134798	0.901257	PVP01_0715400	merozoite organizing protein, putative
PvP01_07_v1:832234:52,73,75,79,120,137	PvP01_07_v1	832234	832371	137	832302	290964	0.893579	PVP01_0718800	conserved Plasmodium protein, unknown function
PvP01_07_v1:1123203:97,100,127	PvP01_07_v1	1123203	1123330	127	1.12327e+06	96750.5	0.829538	PVP01_0726100	RNA-binding protein, putative
PvP01_07_v1:1219957:1,4,115,120	PvP01_07_v1	1219957	1220077	120	1220017	207190	0.871693	PVP01_0728900	merozoite surface protein 1
PvP01_07_v1:1427122:4,48,49,85,169	PvP01_07_v1	1427122	1427291	169	1.42721e+06	Inf	0.917607	PVP01_0734500	cytoadherence linked asexual protein 7
PvP01_08_v1:35474:58,97,149	PvP01_08_v1	35474	35623	149	35548.5	133058	0.884283	PVP01_0800700	reticulocyte binding protein 2b
PvP01_08_v1:168548:9,115,117	PvP01_08_v1	168548	168665	117	168606	653837	0.746111	PVP01_0803500	MKT1 domain-containing protein, putative
PvP01_08_v1:822407:5,6,54,73	PvP01_08_v1	822407	822480	73	822444	195718	0.727075	PVP01_0818700	peptidase, putative
PvP01_08_v1:1018074:159,167,174	PvP01_08_v1	1018074	1018248	174	1018161	261690	0.843879	PVP01_0822800	conserved Plasmodium protein, unknown function
PvP01_08_v1:1279760:72,117,180,183	PvP01_08_v1	1279760	1279943	183	1.27985e+06	123986	0.875659	PVP01_0829700	ATP-dependent RNA helicase DHX57, putative
PvP01_08_v1:1403793:15,18,59,90	PvP01_08_v1	1403793	1403883	90	1403838	65224	0.874242	PVP01_0832500	conserved Plasmodium protein, unknown function
PvP01_08_v1:1468976:11,21,22,172	PvP01_08_v1	1468976	1469148	172	1469062	Inf	0.861963	PVP01_0834700	protein dopey homolog, putative
PvP01_09_v1:264726:60,78,79,86,122,133,134,151,171	PvP01_09_v1	264726	264897	171	264812	184080	0.850615	PVP01_0904200	iron-sulfur cluster assembly protein SufD, putative
PvP01_09_v1:448825:21,34,134	PvP01_09_v1	448825	448959	134	448892	307468	0.839283	PVP01_0908400	conserved Plasmodium protein, unknown function
PvP01_09_v1:756313:21,49,94	PvP01_09_v1	756313	756407	94	756360	86216.5	0.842747	PVP01_0916800	pyridoxine biosynthesis protein PDX2, putative
PvP01_09_v1:842508:56,136,137	PvP01_09_v1	842508	842645	137	842576	323076	0.819084	PVP01_0919100	nucleolar protein 56, putative
PvP01_09_v1:1165617:23,56,72	PvP01_09_v1	1165617	1165689	72	1165653	294012	0.851736	PVP01_0926400	kelch domain-containing protein, putative
PvP01_09_v1:1459601:14,53,88,112,116,128	PvP01_09_v1	1459601	1459729	128	1459665	228989	0.890761	PVP01_0934200	apical membrane antigen 1
PvP01_09_v1:1688612:38,84	PvP01_09_v1	1688612	1688696	84	1688654	175964	0.781059	PVP01_0939400	guanylyl cyclase alpha, putative
PvP01_09_v1:1864595:20,47	PvP01_09_v1	1864595	1864642	47	1.86462e+06	286296	0.699573	PVP01_0942000	conserved protein, unknown function
PvP01_09_v1:2150872:7,29,45,78,80,84	PvP01_09_v1	2150872	2150956	84	2150914	Inf	0.878133	PVP01_0948800	tryptophan-rich protein
PvP01_10_v1:203317:48,142,144,159,164	PvP01_10_v1	203317	203481	164	203399	50989.5	0.833869	PVP01_1004100	conserved Plasmodium protein, unknown function
PvP01_10_v1:254365:28,36,44,46,47	PvP01_10_v1	254365	254412	47	254388	470701	0.698346	PVP01_1005500	conserved protein, unknown function
PvP01_10_v1:725010:6,64,159	PvP01_10_v1	725010	725169	159	725090	209470	0.799265	PVP01_1016300	eukaryotic translation initiation factor 3 subunit B, putative
PvP01_10_v1:934473:36,73,131,173	PvP01_10_v1	934473	934646	173	934560	163302	0.82003	PVP01_1022100	conserved Plasmodium protein, unknown function
PvP01_10_v1:1097784:23,87,156	PvP01_10_v1	1097784	1097940	156	1097862	173640	0.880608	PVP01_1025100	conserved Plasmodium protein, unknown function
PvP01_10_v1:1271499:6	PvP01_10_v1	1271499	1271505	6	1271502	115451	0.739131	PVP01_1029300	centrosomal protein CEP120, putative
PvP01_10_v1:1386873:3,24,74,111,150,160	PvP01_10_v1	1386873	1387033	160	1386953	Inf	0.781746	PVP01_1032500	conserved Plasmodium protein, unknown function
PvP01_11_v1:75659:36,112,119,121,123,131,139	PvP01_11_v1	75659	75798	139	75728.5	102206	0.864031	PVP01_1101500	Plasmodium exported protein, unknown function
PvP01_11_v1:177899:67,72	PvP01_11_v1	177899	177971	72	177935	429923	0.732596	PVP01_1104300	alanine--tRNA ligase, putative
PvP01_11_v1:607789:12,21,92,138	PvP01_11_v1	607789	607927	138	607858	308738	0.876912	PVP01_1114100	T-complex protein 1, delta subunit, putative
PvP01_11_v1:916516:105,116,160	PvP01_11_v1	916516	916676	160	916596	237162	0.732749	PVP01_1121300	eukaryotic translation initiation factor 2-alpha kinase, putative
PvP01_11_v1:1153667:36,39,183	PvP01_11_v1	1153667	1153850	183	1.15376e+06	269677	0.820469	PVP01_1126400	nuclear polyadenylated RNA-binding protein NAB2, putative
PvP01_11_v1:1423352:18,64,79,126,137,160,167	PvP01_11_v1	1423352	1423519	167	1.42344e+06	149330	0.932958	PVP01_1133300	conserved oligomeric Golgi complex subunit 4, putative
PvP01_11_v1:1572691:9,99,149	PvP01_11_v1	1572691	1572840	149	1.57277e+06	169398	0.832589	PVP01_1137000	eukaryotic translation initiation factor 3 subunit L, putative
PvP01_11_v1:1742121:39,44,86	PvP01_11_v1	1742121	1742207	86	1742164	259444	0.805764	PVP01_1141100	conserved Plasmodium protein, unknown function
PvP01_11_v1:2001516:1,60,75,158,183	PvP01_11_v1	2001516	2001699	183	2.00161e+06	Inf	0.893844	PVP01_1146900	zinc finger protein, putative
PvP01_12_v1:324221:11,21	PvP01_12_v1	324221	324242	21	324232	208804	0.680653	PVP01_1208000	6-cysteine protein P47
PvP01_12_v1:532971:120,123,130	PvP01_12_v1	532971	533101	130	533036	138196	0.791518	PVP01_1211900	AP2 domain transcription factor, putative
PvP01_12_v1:671184:74,96	PvP01_12_v1	671184	671280	96	671232	117558	0.781128	PVP01_1216000	conserved protein, unknown function
PvP01_12_v1:788701:4,39,54,120,133,150,163,178	PvP01_12_v1	788701	788879	178	788790	206938	0.903256	PVP01_1219200	hypothetical protein
PvP01_12_v1:995698:3,60	PvP01_12_v1	995698	995758	60	995728	440625	0.778494	PVP01_1225500	DNA-directed RNA polymerase III subunit RPC1, putative
PvP01_12_v1:1436256:114,135,194	PvP01_12_v1	1436256	1436450	194	1436353	21104	0.837353	PVP01_1236000	conserved Plasmodium protein, unknown function
PvP01_12_v1:1457400:22,109,114	PvP01_12_v1	1457400	1457514	114	1457457	441796	0.757274	PVP01_1236700	conserved Plasmodium protein, unknown function
PvP01_12_v1:1899187:49,131	PvP01_12_v1	1899187	1899318	131	1.89925e+06	46726.5	0.733151	PVP01_1246300	conserved Plasmodium protein, unknown function
PvP01_12_v1:1945903:56,143,152	PvP01_12_v1	1945903	1946055	152	1945979	162570	0.810412	PVP01_1247800	GTP-binding protein, putative
PvP01_12_v1:2108486:1,125	PvP01_12_v1	2108486	2108611	125	2.10855e+06	357490	0.732099	PVP01_1251400	AP-1 complex subunit gamma, putative
PvP01_12_v1:2465992:3,24,93	PvP01_12_v1	2465992	2466085	93	2.46604e+06	258007	0.714913	PVP01_1259800	conserved protein, unknown function
PvP01_12_v1:2724028:32,35	PvP01_12_v1	2724028	2724063	35	2.72405e+06	263622	0.720767	PVP01_1265700	serine/threonine protein kinase, putative
PvP01_12_v1:2987607:8,9,46,54,60,92,99,106,121	PvP01_12_v1	2987607	2987728	121	2.98767e+06	Inf	0.793771	PVP01_1270700	conserved Plasmodium protein, unknown function
PvP01_13_v1:167461:2,36,50,52,135	PvP01_13_v1	167461	167596	135	167528	126134	0.904721	PVP01_1304100	conserved protein, unknown function
PvP01_13_v1:293616:28,92	PvP01_13_v1	293616	293708	92	293662	192106	0.76207	PVP01_1306300	conserved Plasmodium protein, unknown function
PvP01_13_v1:485703:128,130	PvP01_13_v1	485703	485833	130	485768	269030	0.688421	PVP01_1310500	DNA helicase MCM8, putative
PvP01_13_v1:754711:103,105,121,174	PvP01_13_v1	754711	754885	174	754798	442974	0.82104	PVP01_1316100	PHD finger protein PHD2, putative
PvP01_13_v1:1197714:42,45,62,111,114,117	PvP01_13_v1	1197714	1197831	117	1.19777e+06	45043	0.900739	PVP01_1328200	surface protein P113, putative
PvP01_13_v1:1242731:49,169	PvP01_13_v1	1242731	1242900	169	1.24282e+06	289780	0.785453	PVP01_1329400	conserved Plasmodium protein, unknown function
PvP01_13_v1:1532512:166	PvP01_13_v1	1532512	1532678	166	1532595	332818	0.669644	PVP01_1335300	conserved Plasmodium protein, unknown function
PvP01_13_v1:1865344:70,131,139	PvP01_13_v1	1865344	1865483	139	1.86541e+06	120343	0.803559	PVP01_1342500	transcription elongation factor SPT6, putative
PvP01_13_v1:1985699:74,77,115	PvP01_13_v1	1985699	1985814	115	1.98576e+06	Inf	0.771609	PVP01_1345600	EGF domain-containing protein, putative
PvP01_14_v1:56322:59,72,112,151	PvP01_14_v1	56322	56473	151	56397.5	406393	0.860757	PVP01_1401400	cytoadherence linked asexual protein, CLAG, putative
PvP01_14_v1:462744:10,93	PvP01_14_v1	462744	462837	93	462790	212874	0.707098	PVP01_1409900	mRNA-decapping enzyme 2, putative
PvP01_14_v1:675631:15,66,68	PvP01_14_v1	675631	675699	68	675665	530888	0.805494	PVP01_1415100	telomerase reverse transcriptase, putative
PvP01_14_v1:1206463:102,179	PvP01_14_v1	1206463	1206642	179	1.20655e+06	339691	0.665075	PVP01_1428200	proteasome activator complex subunit 4, putative
PvP01_14_v1:1546238:9,11	PvP01_14_v1	1546238	1546249	11	1.54624e+06	216884	0.740538	PVP01_1436900	conserved Plasmodium protein, unknown function
PvP01_14_v1:1763090:5,74	PvP01_14_v1	1763090	1763164	74	1763127	118082	0.672404	PVP01_1440800	AP2 domain transcription factor AP2-G, putative
PvP01_14_v1:1881136:5,135,146	PvP01_14_v1	1881136	1881282	146	1881209	141402	0.840516	PVP01_1443300	isoleucine--tRNA ligase, putative
PvP01_14_v1:2022559:54,97,104	PvP01_14_v1	2022559	2022663	104	2022611	167113	0.856924	PVP01_1446800	merozoite surface protein 9
PvP01_14_v1:2189681:9,83,86	PvP01_14_v1	2189681	2189767	86	2189724	71975.5	0.809032	PVP01_1450100	WD repeat-containing protein, putative
PvP01_14_v1:2261605:80,96,114,135,189	PvP01_14_v1	2261605	2261794	189	2.2617e+06	438286	0.893357	PVP01_1451700	asparagine and aspartate rich protein 1, putative
PvP01_14_v1:2699926:89,119	PvP01_14_v1	2699926	2700045	119	2.69999e+06	110570	0.805473	PVP01_1462700	kinesin-15, putative
PvP01_14_v1:2810469:36,75,173	PvP01_14_v1	2810469	2810642	173	2.81056e+06	199450	0.798102	PVP01_1465800	conserved Plasmodium protein, unknown function
PvP01_14_v1:3009931:19,27,72,78,81,89,119,139,150	PvP01_14_v1	3009931	3010081	150	3010006	Inf	0.780107	PVP01_1470400	Plasmodium exported protein, unknown function

### Sheet: Random_mhaps
Amplicon name	Chromosome	Start coordinate	Stop coordinate	Length (bp)	Midpoint coordinate	Distance to next amplicon (bp)	Mean global heterozygosity	Gene ID	Gene description
PvP01_01_v1:388122:41,75	PvP01_01_v1	388122	388197	75	388160	86679	0.783169	PVP01_0107700	conserved Plasmodium protein, unknown function
PvP01_01_v1:474801:71,72,75	PvP01_01_v1	474801	474876	75	474838	73702.5	0.709303	PVP01_0110000	lysophospholipase, putative
PvP01_01_v1:548492:8,98	PvP01_01_v1	548492	548590	98	548541	250758	0.643728	PVP01_0111900	regulator of chromosome condensation, putative
PvP01_01_v1:799267:55,63	PvP01_01_v1	799267	799330	63	799298	Inf	0.751886	PVP01_0117700	inositol 5-phosphatase, putative
PvP01_02_v1:212448:1,45	PvP01_02_v1	212448	212493	45	212470	115049	0.679516	PVP01_0204500	phosphatidylinositol-4-phosphate 5-kinase, putative
PvP01_02_v1:327451:102,137	PvP01_02_v1	327451	327588	137	327520	105778	0.66802	PVP01_0207700	conserved protein, unknown function
PvP01_02_v1:433219:2,156	PvP01_02_v1	433219	433375	156	433297	292924	0.665604	PVP01_0210600	conserved Plasmodium membrane protein, unknown function
PvP01_02_v1:726207:6,10,13,22,29	PvP01_02_v1	726207	726236	29	726222	Inf	0.736963	PVP01_0216800	Plasmodium exported protein, unknown function
PvP01_03_v1:125651:7,23,25,45,78,128,144	PvP01_03_v1	125651	125795	144	125723	345154	0.605491	PVP01_0302600	conserved Plasmodium protein, unknown function
PvP01_03_v1:470818:5,113,118	PvP01_03_v1	470818	470936	118	470877	243820	0.682213	PVP01_0310400	mediator of RNA polymerase II transcription subunit 8, putative
PvP01_03_v1:714612:3,91,96,170	PvP01_03_v1	714612	714782	170	714697	48936	0.656276	PVP01_0316400	phosphoinositide-binding protein, putative
PvP01_03_v1:763606:52,54	PvP01_03_v1	763606	763660	54	763633	Inf	0.627732	PVP01_0317900	rhoptry-associated leucine zipper-like protein 1
PvP01_04_v1:317777:49,55	PvP01_04_v1	317777	317832	55	317804	189220	0.620504	PVP01_0407800	conserved Plasmodium protein, unknown function
PvP01_04_v1:506969:32,39,101,110	PvP01_04_v1	506969	507079	110	507024	346879	0.743193	PVP01_0412500	conserved Plasmodium protein, unknown function
PvP01_04_v1:853862:38,82	PvP01_04_v1	853862	853944	82	853903	Inf	0.627981	PVP01_0421000	Sel1 repeat-containing protein, putative
PvP01_05_v1:180909:25	PvP01_05_v1	180909	180934	25	180922	109543	0.819777	PVP01_0504200	tryptophan-rich protein
PvP01_05_v1:290397:35,36,135	PvP01_05_v1	290397	290532	135	290464	431587	0.644748	PVP01_0506600	SET domain protein, putative
PvP01_05_v1:722014:30,53,75	PvP01_05_v1	722014	722089	75	722052	403663	0.619716	PVP01_0517200	zinc finger protein, putative
PvP01_05_v1:1125681:18,67	PvP01_05_v1	1125681	1125748	67	1.12571e+06	226419	0.751447	PVP01_0527400	conserved Plasmodium protein, unknown function
PvP01_05_v1:1352102:45,57,63	PvP01_05_v1	1352102	1352165	63	1.35213e+06	Inf	0.705982	PVP01_0532100	conserved Plasmodium protein, unknown function
PvP01_06_v1:153461:3,11,19,24,25,113	PvP01_06_v1	153461	153574	113	153518	119236	0.631783	PVP01_0604000	conserved protein, unknown function
PvP01_06_v1:272691:56,100,124	PvP01_06_v1	272691	272815	124	272753	397891	0.821162	PVP01_0606800	deoxyribose-phosphate aldolase, putative
PvP01_06_v1:670615:56,58	PvP01_06_v1	670615	670673	58	670644	301954	0.759283	PVP01_0616100	ookinete surface protein P25
PvP01_06_v1:972551:10,57,93	PvP01_06_v1	972551	972644	93	972598	Inf	0.809846	PVP01_0623600	PIR protein
PvP01_07_v1:78144:4,11,28	PvP01_07_v1	78144	78172	28	78158	418672	0.720682	PVP01_0701200	reticulocyte binding protein 1a
PvP01_07_v1:496802:45,57	PvP01_07_v1	496802	496859	57	496830	54495.5	0.757554	PVP01_0709800	cysteine repeat modular protein 1, putative
PvP01_07_v1:551254:93,144	PvP01_07_v1	551254	551398	144	551326	375390	0.799461	PVP01_0711200	tRNA (adenine(58)-N(1))-methyltransferase non- catalytic subunit TRM6, putative
PvP01_07_v1:926658:72,80,116	PvP01_07_v1	926658	926774	116	926716	151502	0.64212	PVP01_0721300	conserved Plasmodium protein, unknown function
PvP01_07_v1:1078148:35,141	PvP01_07_v1	1078148	1078289	141	1.07822e+06	140756	0.684984	PVP01_0725000	tetratricopeptide repeat protein, putative
PvP01_07_v1:1218912:54,83,124	PvP01_07_v1	1218912	1219036	124	1218974	231962	0.764815	PVP01_0728900	merozoite surface protein 1
PvP01_07_v1:1450914:41,44	PvP01_07_v1	1450914	1450958	44	1450936	Inf	0.817392	PVP01_0735000	Plasmodium exported protein, unknown function
PvP01_08_v1:29768:25,33,67,68,75	PvP01_08_v1	29768	29843	75	29805.5	138886	0.779473	PVP01_0800600	PIR protein
PvP01_08_v1:168663:2,58	PvP01_08_v1	168663	168721	58	168692	619367	0.694655	PVP01_0803500	MKT1 domain-containing protein, putative
PvP01_08_v1:788059:0	PvP01_08_v1	788059	788059	0	788059	204596	0.631502	PVP01_0818100	mRNA-capping enzyme subunit beta, putative
PvP01_08_v1:992651:1,8	PvP01_08_v1	992651	992659	8	992655	164920	0.684793	PVP01_0822400	CPSF (cleavage and polyadenylation specific factor), subunit A, putative
PvP01_08_v1:1157515:92,119	PvP01_08_v1	1157515	1157634	119	1.15757e+06	246271	0.670136	PVP01_0825900	conserved Plasmodium protein, unknown function
PvP01_08_v1:1403808:3,44,75	PvP01_08_v1	1403808	1403883	75	1.40385e+06	100906	0.623518	PVP01_0832500	conserved Plasmodium protein, unknown function
PvP01_08_v1:1504660:181,182,183	PvP01_08_v1	1504660	1504843	183	1.50475e+06	Inf	0.809761	PVP01_0835500	conserved Plasmodium protein, unknown function
PvP01_09_v1:264627:11,18,19,25,29,44,57,71	PvP01_09_v1	264627	264698	71	264662	183940	0.787024	PVP01_0904200	iron-sulfur cluster assembly protein SufD, putative
PvP01_09_v1:448575:26,55	PvP01_09_v1	448575	448630	55	448602	321098	0.733156	PVP01_0908400	conserved Plasmodium protein, unknown function
PvP01_09_v1:769648:13,104	PvP01_09_v1	769648	769752	104	769700	123168	0.643342	PVP01_0917300	dipeptidyl aminopeptidase 1, putative
PvP01_09_v1:892845:7,10,46	PvP01_09_v1	892845	892891	46	892868	210892	0.699901	PVP01_0920500	protein transport protein SEC16, putative
PvP01_09_v1:1103730:37,59	PvP01_09_v1	1103730	1103789	59	1.10376e+06	255620	0.725283	PVP01_0924700	BEACH domain-containing protein, putative
PvP01_09_v1:1359363:15,17,28,32	PvP01_09_v1	1359363	1359395	32	1359379	329275	0.767575	PVP01_0931700	conserved Plasmodium protein, unknown function
PvP01_09_v1:1688612:38,84	PvP01_09_v1	1688612	1688696	84	1688654	175964	0.642173	PVP01_0939400	guanylyl cyclase alpha, putative
PvP01_09_v1:1864595:20,47	PvP01_09_v1	1864595	1864642	47	1.86462e+06	285922	0.739565	PVP01_0942000	conserved protein, unknown function
PvP01_09_v1:2150511:10,58,60	PvP01_09_v1	2150511	2150571	60	2150541	Inf	0.781059	PVP01_0948800	tryptophan-rich protein
PvP01_10_v1:161226:40,99	PvP01_10_v1	161226	161325	99	161276	93131	0.699573	PVP01_1002900	formin 1, putative
PvP01_10_v1:254401:8,10,11	PvP01_10_v1	254401	254412	11	254406	457464	0.659972	PVP01_1005500	conserved protein, unknown function
PvP01_10_v1:711866:1,9	PvP01_10_v1	711866	711875	9	711870	137022	0.695226	PVP01_1015900	NOSIP domain-containing protein, putative
PvP01_10_v1:848869:44,47	PvP01_10_v1	848869	848916	47	848892	220063	0.618849	PVP01_1019200	MORN repeat protein, putative
PvP01_10_v1:1068892:126,127	PvP01_10_v1	1068892	1069019	127	1.06896e+06	174070	0.749242	PVP01_1024600	RNA polymerase I, putative
PvP01_10_v1:1242990:50,70	PvP01_10_v1	1242990	1243060	70	1243025	165110	0.731052	PVP01_1029000	MMS19-like protein, putative
PvP01_10_v1:1408101:54,69	PvP01_10_v1	1408101	1408170	69	1.40814e+06	Inf	0.687242	PVP01_1033100	conserved protein, unknown function
PvP01_11_v1:75771:7,9,11,19,27	PvP01_11_v1	75771	75798	27	75784.5	102150	0.703655	PVP01_1101500	Plasmodium exported protein, unknown function
PvP01_11_v1:177899:67,72	PvP01_11_v1	177899	177971	72	177935	499472	0.612403	PVP01_1104300	alanine--tRNA ligase, putative
PvP01_11_v1:677373:68	PvP01_11_v1	677373	677441	68	677407	239167	0.784813	PVP01_1115800	conserved Plasmodium protein, unknown function
PvP01_11_v1:916516:105,116	PvP01_11_v1	916516	916632	116	916574	237112	0.732596	PVP01_1121300	eukaryotic translation initiation factor 2-alpha kinase, putative
PvP01_11_v1:1153667:36,39	PvP01_11_v1	1153667	1153706	39	1.15369e+06	253736	0.619213	PVP01_1126400	nuclear polyadenylated RNA-binding protein NAB2, putative
PvP01_11_v1:1407415:9,14	PvP01_11_v1	1407415	1407429	14	1407422	149958	0.686872	PVP01_1132800	conserved Plasmodium protein, unknown function
PvP01_11_v1:1557314:1,131,133	PvP01_11_v1	1557314	1557447	133	1.55738e+06	288588	0.682414	PVP01_1136400	6-cysteine protein P12
PvP01_11_v1:1845902:66,133	PvP01_11_v1	1845902	1846035	133	1.84597e+06	155585	0.705474	PVP01_1143300	nucleoside diphosphate kinase, putative
PvP01_11_v1:2001516:1,60,75	PvP01_11_v1	2001516	2001591	75	2.00155e+06	Inf	0.785009	PVP01_1146900	zinc finger protein, putative
PvP01_12_v1:324221:11,21	PvP01_12_v1	324221	324242	21	324232	208864	0.711455	PVP01_1208000	6-cysteine protein P47
PvP01_12_v1:533091:3,10	PvP01_12_v1	533091	533101	10	533096	138136	0.825424	PVP01_1211900	AP2 domain transcription factor, putative
PvP01_12_v1:671184:74,96	PvP01_12_v1	671184	671280	96	671232	111769	0.680653	PVP01_1216000	conserved protein, unknown function
PvP01_12_v1:782924:114,154	PvP01_12_v1	782924	783078	154	783001	215292	0.688405	PVP01_1219100	DNA replication complex GINS protein, putative
PvP01_12_v1:998257:9,73	PvP01_12_v1	998257	998330	73	998294	293074	0.781128	PVP01_1225500	DNA-directed RNA polymerase III subunit RPC1, putative
PvP01_12_v1:1291328:37,79	PvP01_12_v1	1291328	1291407	79	1.29137e+06	220192	0.768971	PVP01_1232400	TOG domain-containing protein, putative
PvP01_12_v1:1511535:48	PvP01_12_v1	1511535	1511583	48	1511559	369054	0.741294	PVP01_1238200	aminophospholipid transporter, putative
PvP01_12_v1:1880554:10,27,118	PvP01_12_v1	1880554	1880672	118	1880613	65361.5	0.801771	PVP01_1245700	conserved Plasmodium protein, unknown function
PvP01_12_v1:1945903:56,143	PvP01_12_v1	1945903	1946046	143	1.94597e+06	162574	0.708272	PVP01_1247800	GTP-binding protein, putative
PvP01_12_v1:2108486:1,125	PvP01_12_v1	2108486	2108611	125	2.10855e+06	357456	0.601684	PVP01_1251400	AP-1 complex subunit gamma, putative
PvP01_12_v1:2465992:3,24	PvP01_12_v1	2465992	2466016	24	2466004	258042	0.725833	PVP01_1259800	conserved protein, unknown function
PvP01_12_v1:2724028:32,35	PvP01_12_v1	2724028	2724063	35	2.72405e+06	263645	0.732099	PVP01_1265700	serine/threonine protein kinase, putative
PvP01_12_v1:2987653:8,14,46,53,60,75	PvP01_12_v1	2987653	2987728	75	2.98769e+06	Inf	0.626341	PVP01_1270700	conserved Plasmodium protein, unknown function
PvP01_13_v1:167461:2,36,50,52	PvP01_13_v1	167461	167513	52	167487	214016	0.720767	PVP01_1304100	conserved protein, unknown function
PvP01_13_v1:381465:1,48,77	PvP01_13_v1	381465	381542	77	381504	104404	0.648143	PVP01_1308200	conserved Plasmodium protein, unknown function
PvP01_13_v1:485831:2,152	PvP01_13_v1	485831	485983	152	485907	307033	0.820924	PVP01_1310500	DNA helicase MCM8, putative
PvP01_13_v1:792891:2,84,96,98	PvP01_13_v1	792891	792989	98	792940	252596	0.677576	PVP01_1316900	conserved Plasmodium protein, unknown function
PvP01_13_v1:1045517:12,38	PvP01_13_v1	1045517	1045555	38	1045536	197156	0.650063	PVP01_1323200	transcription factor BTF3, putative
PvP01_13_v1:1242603:128,177	PvP01_13_v1	1242603	1242780	177	1.24269e+06	289904	0.791719	PVP01_1329400	conserved Plasmodium protein, unknown function
PvP01_13_v1:1532512:166	PvP01_13_v1	1532512	1532678	166	1532595	229714	0.698901	PVP01_1335300	conserved Plasmodium protein, unknown function
PvP01_13_v1:1762262:81,82,93	PvP01_13_v1	1762262	1762355	93	1.76231e+06	223485	0.705977	PVP01_1340300	conserved protein, unknown function
PvP01_13_v1:1985773:3,41	PvP01_13_v1	1985773	1985814	41	1.98579e+06	Inf	0.669644	PVP01_1345600	EGF domain-containing protein, putative
PvP01_14_v1:56853:13,28,168	PvP01_14_v1	56853	57021	168	56937	193380	0.684994	PVP01_1401400	cytoadherence linked asexual protein, CLAG, putative
PvP01_14_v1:250236:40,48,162	PvP01_14_v1	250236	250398	162	250317	431725	0.671468	PVP01_1404900	condensin complex subunit 2, putative
PvP01_14_v1:682003:70,71,78	PvP01_14_v1	682003	682081	78	682042	524510	0.735932	PVP01_1415100	telomerase reverse transcriptase, putative
PvP01_14_v1:1206463:102,179	PvP01_14_v1	1206463	1206642	179	1.20655e+06	339691	0.692048	PVP01_1428200	proteasome activator complex subunit 4, putative
PvP01_14_v1:1546238:9,11	PvP01_14_v1	1546238	1546249	11	1.54624e+06	220839	0.765581	PVP01_1436900	conserved Plasmodium protein, unknown function
PvP01_14_v1:1767068:24,29	PvP01_14_v1	1767068	1767097	29	1.76708e+06	120575	0.665075	PVP01_1440800	AP2 domain transcription factor AP2-G, putative
PvP01_14_v1:1887638:6,39	PvP01_14_v1	1887638	1887677	39	1.88766e+06	141860	0.740538	PVP01_1443400	DNA-binding protein, putative
PvP01_14_v1:2029491:36,42,54	PvP01_14_v1	2029491	2029545	54	2029518	160206	0.616919	PVP01_1446900	conserved Plasmodium protein, unknown function
PvP01_14_v1:2189681:9,83,86	PvP01_14_v1	2189681	2189767	86	2189724	116910	0.613317	PVP01_1450100	WD repeat-containing protein, putative
PvP01_14_v1:2306580:46,108	PvP01_14_v1	2306580	2306688	108	2306634	393432	0.644965	PVP01_1452800	upregulated in late gametocytes ULG8, putative
PvP01_14_v1:2700015:30,102	PvP01_14_v1	2700015	2700117	102	2700066	161984	0.809032	PVP01_1462700	kinesin-15, putative
PvP01_14_v1:2861966:60,61,105,116,168	PvP01_14_v1	2861966	2862134	168	2862050	148184	0.7143	PVP01_1467200	osmiophilic body protein G377, putative
PvP01_14_v1:3010177:11,72,86,88,92,97,99,100,114	PvP01_14_v1	3010177	3010291	114	3010234	Inf	0.733495	PVP01_1470400	Plasmodium exported protein, unknown function
